# A 5-transcript signature for discriminating viral and bacterial etiology in pediatric pneumonia

**DOI:** 10.1101/2024.11.04.24316062

**Authors:** Sandra Viz-Lasheras, Alberto Gómez-Carballa, Jacobo Pardo-Seco, Xabier Bello, Irene Rivero-Calle, Ana Isabel Dacosta, Myrsini Kaforou, Dominic Coote, Aubrey J. Cunnington, Marieke Emonts, Jethro A. Herberg, Victoria J. Wright, Enitan D. Carrol, Stephane C. Paulus, Werner Zenz, Daniela S. Kohlfürst, Michiel Van der Flier, Ronald de Groot, Luregn J. Schlapbach, Philipp Agyeman, Andrew J. Pollard, Colin Fink, Taco T. Kuijpers, Suzanne Anderson, Cristina Calvo, María del Carmen Martínez-Padilla, Ana Pérez-Aragón, Esteban Gómez-Sánchez, Juan Valencia-Ramos, Francisco Giménez-Sánchez, Paula Alonso-Quintela, Laura Moreno-Galarraga, Ulrich von Both, Marko Pokorn, Dace Zavadska, María Tsolia, Clementien L. Vermont, Henriëtte A. Moll, Michael Levin, Federico Martinón-Torres, Antonio Salas EUCLIDS, DIAMONDS, GENDRES, and PERFORM consortia

## Abstract

Pneumonia stands as the primary cause of death among children under five, yet current diagnosis methods often result in inadequate or unnecessary treatments. Our research seeks to address this gap by identifying host transcriptomic biomarkers in the blood of children with definitive viral and bacterial pneumonia. We performed RNA sequencing on 192 prospectively collected whole blood samples, including 38 controls and 154 pneumonia cases, uncovering a 5-transcript signature (genes *FAM20A*, *BAG3*, *TDRD9*, *MXRA7* and *KLF14*) that effectively distinguishes bacterial from viral pneumonia (AUC: 0.95 [0.88–1.00]) Initial validation using combined definitive and probable cases yielded an AUC of 0.87 [0.77–0.97], while full validation in a new prospective cohort of 32 patients achieved an AUC of 0.92 [0.83–1]. This robust signature holds significant potential to enhance diagnostics accuracy for pediatric pneumonia, reducing diagnostic delays and unnecessary treatments, and potentially transforming clinical practice.
