## Supplementary material for "A 5-transcript signature for discriminating viral and bacterial etiology in pediatric pneumonia": Table S3

### Sheet: ORA_GO_BP
Table S3. Pathway analysis results obtained from ORA (Over-representation analysis) and GO: Gene Ontology database; BP: Biological Process
ID	Description	GeneRatio	BgRatio	P-value	Adjusted P-value	qvalue	geneID	Count
GO:0042742	defense response to bacterium	20/143	382/18903	1.0617e-11	2.30919e-08	1.88535e-08	DEFA4/LTF/LCN2/HP/S100A12/BPI/CTSG/MPO/ELANE/RNASE1/ANXA3/CLEC4D/AZU1/FCGR1A/NLRC4/PGLYRP1/TLR5/RNASE3/CAMP/FCER1G	20
GO:0050832	defense response to fungus	8/143	56/18903	9.20988e-09	1.00157e-05	8.17741e-06	DEFA4/LTF/ARG1/S100A12/CTSG/MPO/ELANE/CLEC4D	8
GO:0019730	antimicrobial humoral response	10/143	125/18903	3.78136e-08	1.71526e-05	1.40043e-05	DEFA4/LTF/PRTN3/S100A12/CTSG/ELANE/AZU1/PGLYRP1/RNASE3/CAMP	10
GO:0002274	myeloid leukocyte activation	13/143	237/18903	3.08631e-08	1.71526e-05	1.40043e-05	MMP8/CD177/S100A12/BPI/C1QA/CTSG/ANXA3/CLEC4D/AZU1/PLSCR1/CST7/CAMP/FCER1G	13
GO:0009620	response to fungus	8/143	67/18903	3.94312e-08	1.71526e-05	1.40043e-05	DEFA4/LTF/ARG1/S100A12/CTSG/MPO/ELANE/CLEC4D	8
GO:0006959	humoral immune response	14/143	320/18903	1.49314e-07	5.41264e-05	4.41918e-05	C1QB/DEFA4/LTF/PRTN3/S100A12/C1QA/CTSG/C1QC/ELANE/AZU1/PGLYRP1/RNASE3/CR1/CAMP	14
GO:0002446	neutrophil mediated immunity	6/143	35/18903	2.28546e-07	6.21359e-05	5.07311e-05	CD177/ARG1/CTSG/ELANE/ANXA3/AZU1	6
GO:0001906	cell killing	11/143	189/18903	2.04748e-07	6.21359e-05	5.07311e-05	DEFA4/LTF/ARG1/S100A12/CTSG/ELANE/AZU1/FCGR1A/PGLYRP1/CEACAM1/KLRC2	11
GO:0050829	defense response to Gram-negative bacterium	8/143	89/18903	3.71256e-07	8.97202e-05	7.32525e-05	DEFA4/LTF/BPI/CTSG/ELANE/AZU1/RNASE3/CAMP	8
GO:0002385	mucosal immune response	6/143	39/18903	4.48104e-07	9.05165e-05	7.39026e-05	DEFA4/LTF/FFAR3/RNASE3/RNASE2/CAMP	6
GO:0002443	leukocyte mediated immunity	16/143	463/18903	4.57785e-07	9.05165e-05	7.39026e-05	CD177/C1QB/ARG1/C1QA/CTSG/C1QC/ELANE/IL18R1/ANXA3/AZU1/FCGR1A/CEACAM1/CR1/FCER1G/CLC/KLRC2	16
GO:0050727	regulation of inflammatory response	15/143	414/18903	5.91619e-07	0.000107231	8.75493e-05	MMP8/S100A12/MMP9/ELANE/FCGR1A/SOCS3/FFAR3/LILRA5/GPER1/NLRC4/PGLYRP1/CST7/AIM2/PLA2G7/CCN3	15
GO:0002251	organ or tissue specific immune response	6/143	43/18903	8.16757e-07	0.00013665	0.000111568	DEFA4/LTF/FFAR3/RNASE3/RNASE2/CAMP	6
GO:0002227	innate immune response in mucosa	5/143	28/18903	1.97308e-06	0.000306533	0.00025027	DEFA4/LTF/RNASE3/RNASE2/CAMP	5
GO:0051873	killing by host of symbiont cells	5/143	29/18903	2.36968e-06	0.000343603	0.000280537	ARG1/CTSG/ELANE/AZU1/CAMP	5
GO:0061844	antimicrobial humoral immune response mediated by antimicrobial peptide	7/143	81/18903	2.66671e-06	0.000362506	0.00029597	DEFA4/LTF/S100A12/ELANE/PGLYRP1/RNASE3/CAMP	7
GO:0001819	positive regulation of cytokine production	15/143	486/18903	4.28794e-06	0.000548604	0.00044791	MMP8/ELANE/IL18R1/CLEC5A/C3AR1/AZU1/IL27/FFAR3/LILRA5/IRAK3/CYP1B1/NLRC4/TLR5/FCER1G/AIM2	15
GO:0051091	positive regulation of DNA-binding transcription factor activity	11/143	266/18903	5.84564e-06	0.000706348	0.000576701	LTF/S100A12/IL18R1/ANXA3/IRAK3/IL18RAP/NLRC4/NTSR1/AIM2/BEX1/NKX3-1	11
GO:0019731	antibacterial humoral response	6/143	63/18903	8.03999e-06	0.000920367	0.000751438	DEFA4/LTF/CTSG/ELANE/RNASE3/CAMP	6
GO:0051090	regulation of DNA-binding transcription factor activity	14/143	454/18903	9.20039e-06	0.00100054	0.000816898	LTF/S100A12/IL18R1/ANXA3/IRAK3/CYP1B1/IL18RAP/NLRC4/NTSR1/TMIGD3/AIM2/BEX1/NKX3-1/ADORA3	14
GO:0042119	neutrophil activation	5/143	41/18903	1.39016e-05	0.00143981	0.00117554	CD177/CTSG/ANXA3/CAMP/FCER1G	5
GO:0002444	myeloid leukocyte mediated immunity	7/143	107/18903	1.69831e-05	0.00167901	0.00137084	CD177/ARG1/CTSG/ELANE/ANXA3/AZU1/FCGR1A	7
GO:0050729	positive regulation of inflammatory response	8/143	154/18903	2.26992e-05	0.00189887	0.00155034	MMP8/S100A12/FCGR1A/FFAR3/LILRA5/NLRC4/AIM2/PLA2G7	8
GO:0031349	positive regulation of defense response	11/143	307/18903	2.23689e-05	0.00189887	0.00155034	MMP8/ARG1/S100A12/FCGR1A/FFAR3/LILRA5/NLRC4/PLSCR1/AIM2/PLA2G7/KLRC2	11
GO:0044403	biological process involved in symbiotic interaction	11/143	307/18903	2.23689e-05	0.00189887	0.00155034	LTF/ARG1/CTSG/ELANE/IFI27/CLEC5A/AZU1/PGLYRP1/PLSCR1/CR1/CAMP	11
GO:0051092	positive regulation of NF-kappaB transcription factor activity	8/143	154/18903	2.26992e-05	0.00189887	0.00155034	LTF/S100A12/IL18R1/IRAK3/IL18RAP/NLRC4/NTSR1/AIM2	8
GO:0002526	acute inflammatory response	7/143	114/18903	2.56465e-05	0.00206596	0.00168677	HP/VNN1/ELANE/FCGR1A/FFAR3/PLSCR1/CD163	7
GO:0036230	granulocyte activation	5/143	47/18903	2.74371e-05	0.00207568	0.0016947	CD177/CTSG/ANXA3/CAMP/FCER1G	5
GO:0032102	negative regulation of response to external stimulus	13/143	436/18903	2.76757e-05	0.00207568	0.0016947	LTF/ARG1/ELANE/SOCS3/GPER1/IRAK3/PGLYRP1/CEACAM1/KREMEN1/CST7/CR1/SPP1/CCN3	13
GO:0051702	biological process involved in interaction with symbiont	7/143	116/18903	2.87e-05	0.00208075	0.00169884	LTF/ARG1/CTSG/ELANE/IFI27/AZU1/CAMP	7
GO:0002697	regulation of immune effector process	12/143	379/18903	3.18745e-05	0.00223636	0.00182589	CD177/ARG1/IL18R1/FCGR1A/IL27/FFAR3/IRAK3/PGLYRP1/CEACAM1/CR1/CLC/KLRC2	12
GO:0031348	negative regulation of defense response	10/143	272/18903	4.29541e-05	0.00291953	0.00238367	ARG1/ELANE/SOCS3/GPER1/IRAK3/PGLYRP1/CEACAM1/CST7/CR1/CCN3	10
GO:0032103	positive regulation of response to external stimulus	13/143	464/18903	5.24842e-05	0.00335744	0.0027412	MMP8/ARG1/S100A12/C3AR1/AZU1/FCGR1A/FFAR3/LILRA5/NLRC4/PLSCR1/AIM2/PLA2G7/KLRC2	13
GO:0050900	leukocyte migration	12/143	398/18903	5.11692e-05	0.00335744	0.0027412	CD177/PRTN3/S100A12/MMP9/CTSG/ELANE/C3AR1/AZU1/FCER1G/PLA2G7/CCN3/SMPD3	12
GO:0032370	positive regulation of lipid transport	6/143	88/18903	5.49266e-05	0.00341329	0.0027868	RETN/ABCA13/NTSR1/ACSL1/SPP1/NKX3-1	6
GO:0001909	leukocyte mediated cytotoxicity	7/143	134/18903	7.21649e-05	0.00435996	0.00355971	ARG1/CTSG/ELANE/AZU1/FCGR1A/CEACAM1/KLRC2	7
GO:0002366	leukocyte activation involved in immune response	10/143	293/18903	7.99706e-05	0.00470097	0.00383813	CD177/IL18R1/ANXA3/CLEC4D/IL27/PGLYRP1/CEACAM1/CR1/FCER1G/KLRC2	10
GO:0002263	cell activation involved in immune response	10/143	297/18903	8.94602e-05	0.00512042	0.00418059	CD177/IL18R1/ANXA3/CLEC4D/IL27/PGLYRP1/CEACAM1/CR1/FCER1G/KLRC2	10
GO:0097529	myeloid leukocyte migration	9/143	242/18903	9.58243e-05	0.00534405	0.00436318	CD177/PRTN3/S100A12/CTSG/C3AR1/AZU1/FCER1G/PLA2G7/CCN3	9
GO:0019221	cytokine-mediated signaling pathway	13/143	496/18903	0.000102782	0.00558877	0.00456298	ARG1/CTSG/IFI27/IL18R1/LILRA5/IRAK3/IL18RAP/CEACAM1/FCER1G/ACSL1/AIM2/CCR3/IL5RA	13
GO:0002449	lymphocyte mediated immunity	11/143	367/18903	0.000111756	0.00592853	0.00484038	C1QB/ARG1/C1QA/C1QC/IL18R1/FCGR1A/CEACAM1/CR1/FCER1G/CLC/KLRC2	11
GO:0001818	negative regulation of cytokine production	11/143	371/18903	0.000122923	0.00636567	0.00519729	MMP8/LTF/ARG1/BPI/ELANE/LILRA5/IRAK3/PGLYRP1/CEACAM1/CR1/SERPINB1	11
GO:0002460	adaptive immune response based on somatic recombination of immune receptors built from immunoglobulin superfamily domains	11/143	375/18903	0.000135029	0.00667473	0.00544961	C1QB/ARG1/C1QA/C1QC/IL18R1/FCGR1A/IL27/CEACAM1/CR1/FCER1G/CLC	11
GO:0002695	negative regulation of leukocyte activation	8/143	198/18903	0.000133762	0.00667473	0.00544961	ARG1/BPI/CTSG/GPER1/PGLYRP1/CEACAM1/CST7/CR1	8
GO:0002683	negative regulation of immune system process	12/143	449/18903	0.000159719	0.00771975	0.00630283	LTF/ARG1/BPI/CTSG/C1QC/GPER1/IRAK3/PGLYRP1/CEACAM1/CST7/CR1/CCN3	12
GO:0002285	lymphocyte activation involved in immune response	8/143	207/18903	0.000181474	0.00858057	0.00700565	IL18R1/CLEC4D/IL27/PGLYRP1/CEACAM1/CR1/FCER1G/KLRC2	8
GO:0002253	activation of immune response	11/143	397/18903	0.000221374	0.010031	0.00818988	C1QB/C1QA/C1QC/C3AR1/NLRC4/CEACAM1/PLSCR1/CR1/FCER1G/AIM2/KLRC2	11
GO:1905954	positive regulation of lipid localization	6/143	113/18903	0.000219422	0.010031	0.00818988	RETN/ABCA13/NTSR1/ACSL1/SPP1/NKX3-1	6
GO:0150076	neuroinflammatory response	5/143	73/18903	0.00022951	0.0101874	0.00831757	MMP8/MMP9/C1QA/AZU1/CST7	5
GO:0032496	response to lipopolysaccharide	10/143	339/18903	0.000261716	0.0113846	0.00929503	DEFA4/LTF/ARG1/BPI/CTSG/MPO/ELANE/IRAK3/ALPL/CAMP	10
GO:1903532	positive regulation of secretion by cell	9/143	278/18903	0.00027081	0.0115493	0.00942945	CD177/RETN/PFKFB2/GPER1/NTSR1/SPP1/NKX3-1/KLRC2/SMPD3	9
GO:0050830	defense response to Gram-positive bacterium	6/143	118/18903	0.000277478	0.011606	0.00947581	DEFA4/CTSG/RNASE1/PGLYRP1/RNASE3/CAMP	6
GO:0050866	negative regulation of cell activation	8/143	221/18903	0.000282885	0.0116089	0.00947818	ARG1/BPI/CTSG/GPER1/PGLYRP1/CEACAM1/CST7/CR1	8
GO:0002237	response to molecule of bacterial origin	10/143	360/18903	0.000420784	0.0156795	0.0128016	DEFA4/LTF/ARG1/BPI/CTSG/MPO/ELANE/IRAK3/ALPL/CAMP	10
GO:0002831	regulation of response to biotic stimulus	10/143	361/18903	0.000430019	0.0156795	0.0128016	LTF/ARG1/IL27/IRAK3/NLRC4/CEACAM1/PLSCR1/CR1/AIM2/KLRC2	10
GO:2000116	regulation of cysteine-type endopeptidase activity	8/143	235/18903	0.000426584	0.0156795	0.0128016	LTF/MMP9/GPER1/NLRC4/CST7/BIRC5/AIM2/NKX3-1	8
GO:0002706	regulation of lymphocyte mediated immunity	7/143	179/18903	0.000430417	0.0156795	0.0128016	ARG1/IL18R1/FCGR1A/CEACAM1/CR1/CLC/KLRC2	7
GO:0031640	killing of cells of another organism	4/143	46/18903	0.000400391	0.0156795	0.0128016	DEFA4/LTF/S100A12/PGLYRP1	4
GO:0001774	microglial cell activation	4/143	47/18903	0.000435084	0.0156795	0.0128016	MMP8/C1QA/AZU1/CST7	4
GO:0051180	vitamin transport	4/143	47/18903	0.000435084	0.0156795	0.0128016	TCN1/FOLR3/TCN2/SLC2A3	4
GO:0002888	positive regulation of myeloid leukocyte mediated immunity	3/143	20/18903	0.000439748	0.0156795	0.0128016	CD177/ARG1/FCGR1A	3
GO:0006869	lipid transport	11/143	433/18903	0.000462085	0.0158491	0.0129401	SLC51A/RETN/ABCA13/CEACAM1/NTSR1/PLSCR1/ACSL1/GRAMD1C/SPP1/NKX3-1/SPNS3	11
GO:0032612	interleukin-1 production	6/143	130/18903	0.000466365	0.0158491	0.0129401	AZU1/LILRA5/NLRC4/CEACAM1/SERPINB1/AIM2	6
GO:0032652	regulation of interleukin-1 production	6/143	130/18903	0.000466365	0.0158491	0.0129401	AZU1/LILRA5/NLRC4/CEACAM1/SERPINB1/AIM2	6
GO:0002822	regulation of adaptive immune response based on somatic recombination of immune receptors built from immunoglobulin superfamily domains	7/143	182/18903	0.00047549	0.0159106	0.0129903	ARG1/IL18R1/FCGR1A/IL27/CEACAM1/CR1/CLC	7
GO:0045088	regulation of innate immune response	8/143	240/18903	0.000490411	0.0161613	0.0131949	ARG1/IRAK3/NLRC4/CEACAM1/PLSCR1/CR1/AIM2/KLRC2	8
GO:0002703	regulation of leukocyte mediated immunity	8/143	241/18903	0.000504061	0.0163632	0.0133598	CD177/ARG1/IL18R1/FCGR1A/CEACAM1/CR1/CLC/KLRC2	8
GO:0051047	positive regulation of secretion	9/143	304/18903	0.000519171	0.0166058	0.0135579	CD177/RETN/PFKFB2/GPER1/NTSR1/SPP1/NKX3-1/KLRC2/SMPD3	9
GO:0002269	leukocyte activation involved in inflammatory response	4/143	50/18903	0.000552002	0.0174001	0.0142064	MMP8/C1QA/AZU1/CST7	4
GO:2000831	regulation of steroid hormone secretion	3/143	22/18903	0.000587502	0.0182545	0.014904	RETN/SPP1/NKX3-1	3
GO:0061982	meiosis I cell cycle process	6/143	137/18903	0.000615607	0.0188584	0.015397	CCNA1/TDRD9/CDC25A/TOP2A/CCNB2/MYBL1	6
GO:0150146	cell junction disassembly	3/143	23/18903	0.000671897	0.0202969	0.0165715	C1QB/C1QA/C1QC	3
GO:0052547	regulation of peptidase activity	11/143	459/18903	0.000748473	0.021999	0.0179612	LTF/PCOLCE2/MMP9/GPER1/NLRC4/CST7/CR1/SERPINB1/BIRC5/AIM2/NKX3-1	11
GO:0061900	glial cell activation	4/143	54/18903	0.000740508	0.021999	0.0179612	MMP8/C1QA/AZU1/CST7	4
GO:0002819	regulation of adaptive immune response	7/143	198/18903	0.00078357	0.0224245	0.0183086	ARG1/IL18R1/FCGR1A/IL27/CEACAM1/CR1/CLC	7
GO:0032088	negative regulation of NF-kappaB transcription factor activity	5/143	95/18903	0.000775222	0.0224245	0.0183086	IRAK3/CYP1B1/TMIGD3/AIM2/ADORA3	5
GO:0038093	Fc receptor signaling pathway	4/143	55/18903	0.000793938	0.0224262	0.01831	CLEC4D/FCGR1A/FCER1G/MS4A2	4
GO:0071900	regulation of protein serine/threonine kinase activity	10/143	395/18903	0.000860882	0.0237596	0.0193986	FAM20A/CCNA1/LTF/S100A12/ELANE/IRAK3/GADD45A/CDC25A/CCNB2/ACSL1	10
GO:0046835	carbohydrate phosphorylation	3/143	25/18903	0.000862992	0.0237596	0.0193986	PFKFB2/HK3/PFKFB3	3
GO:0000280	nuclear division	11/143	481/18903	0.00109424	0.0286179	0.0233652	CCNA1/TDRD9/TOP2A/CCNB2/BIRC5/CDCA2/CDC20/TPX2/CDCA5/MYBL1/SMPD3	11
GO:0010876	lipid localization	11/143	483/18903	0.00113133	0.0286179	0.0233652	SLC51A/RETN/ABCA13/CEACAM1/NTSR1/PLSCR1/ACSL1/GRAMD1C/SPP1/NKX3-1/SPNS3	11
GO:0022411	cellular component disassembly	11/143	483/18903	0.00113133	0.0286179	0.0233652	MMP8/C1QB/MMP9/C1QA/CTSG/C1QC/ELANE/GPER1/IRAK3/TOP2A/TPX2	11
GO:0002768	immune response-regulating cell surface receptor signaling pathway	9/143	341/18903	0.0011695	0.0286179	0.0233652	CLEC4D/C3AR1/FCGR1A/CEACAM1/PLSCR1/CR1/FCER1G/MS4A2/KLRC2	9
GO:1903046	meiotic cell cycle process	7/143	212/18903	0.00116677	0.0286179	0.0233652	CCNA1/TDRD9/CDC25A/TOP2A/CCNB2/CDC20/MYBL1	7
GO:0032368	regulation of lipid transport	6/143	155/18903	0.00117103	0.0286179	0.0233652	RETN/ABCA13/NTSR1/ACSL1/SPP1/NKX3-1	6
GO:0050764	regulation of phagocytosis	5/143	103/18903	0.00111617	0.0286179	0.0233652	PRTN3/AZU1/FCGR1A/PLSCR1/FCER1G	5
GO:0000041	transition metal ion transport	5/143	104/18903	0.00116551	0.0286179	0.0233652	LTF/LCN2/ATP2C2/TCN1/TCN2	5
GO:0035929	steroid hormone secretion	3/143	27/18903	0.00108543	0.0286179	0.0233652	RETN/SPP1/NKX3-1	3
GO:0070269	pyroptosis	3/143	27/18903	0.00108543	0.0286179	0.0233652	ELANE/NLRC4/AIM2	3
GO:0007141	male meiosis I	3/143	28/18903	0.00120898	0.0292171	0.0238545	CCNA1/TDRD9/MYBL1	3
GO:0006767	water-soluble vitamin metabolic process	4/143	62/18903	0.00124664	0.0294723	0.0240628	VNN1/TCN2/ALPL/SLC2A3	4
GO:0022617	extracellular matrix disassembly	4/143	62/18903	0.00124664	0.0294723	0.0240628	MMP8/MMP9/CTSG/ELANE	4
GO:0032963	collagen metabolic process	5/143	107/18903	0.00132323	0.0303832	0.0248066	MMP8/PRTN3/ARG1/MMP9/SMPD3	5
GO:0032731	positive regulation of interleukin-1 beta production	4/143	63/18903	0.00132343	0.0303832	0.0248066	AZU1/LILRA5/NLRC4/AIM2	4
GO:0001958	endochondral ossification	3/143	29/18903	0.00134105	0.0303832	0.0248066	TMEM119/ALPL/SMPD3	3
GO:0036075	replacement ossification	3/143	29/18903	0.00134105	0.0303832	0.0248066	TMEM119/ALPL/SMPD3	3
GO:0045860	positive regulation of protein kinase activity	10/143	420/18903	0.00136545	0.0306085	0.0249904	FAM20A/LTF/S100A12/ELANE/AZU1/FCGR1A/LILRA5/ACSL1/TPX2/CASS4	10
GO:1902106	negative regulation of leukocyte differentiation	5/143	108/18903	0.00137914	0.0306085	0.0249904	LTF/C1QC/PGLYRP1/CEACAM1/CR1	5
GO:0033674	positive regulation of kinase activity	11/143	496/18903	0.00139854	0.0307255	0.025086	FAM20A/LTF/S100A12/ELANE/PFKFB2/AZU1/FCGR1A/LILRA5/ACSL1/TPX2/CASS4	11
GO:0042116	macrophage activation	5/143	109/18903	0.00143678	0.0312499	0.0255142	MMP8/BPI/C1QA/AZU1/CST7	5
GO:0052548	regulation of endopeptidase activity	10/143	428/18903	0.00157028	0.0331589	0.0270728	LTF/MMP9/GPER1/NLRC4/CST7/CR1/SERPINB1/BIRC5/AIM2/NKX3-1	10
GO:0032611	interleukin-1 beta production	5/143	111/18903	0.00155736	0.0331589	0.0270728	AZU1/LILRA5/NLRC4/SERPINB1/AIM2	5
GO:0032651	regulation of interleukin-1 beta production	5/143	111/18903	0.00155736	0.0331589	0.0270728	AZU1/LILRA5/NLRC4/SERPINB1/AIM2	5
GO:0001503	ossification	10/143	429/18903	0.00159756	0.0334105	0.0272781	LTF/MMP9/CLEC5A/TMEM119/BAMBI/KREMEN1/SORT1/ALPL/SPP1/SMPD3	10
GO:0046879	hormone secretion	8/143	291/18903	0.00169684	0.0351488	0.0286974	RETN/PFKFB2/FFAR3/GPER1/SPP1/NKX3-1/CCN3/SMPD3	8
GO:1903707	negative regulation of hemopoiesis	5/143	114/18903	0.00175196	0.0359483	0.0293502	LTF/C1QC/PGLYRP1/CEACAM1/CR1	5
GO:0002832	negative regulation of response to biotic stimulus	5/143	116/18903	0.00189124	0.0384435	0.0313874	LTF/ARG1/IRAK3/CEACAM1/CR1	5
GO:0009914	hormone transport	8/143	300/18903	0.00205204	0.0393122	0.0320966	RETN/PFKFB2/FFAR3/GPER1/SPP1/NKX3-1/CCN3/SMPD3	8
GO:0046883	regulation of hormone secretion	7/143	234/18903	0.00205026	0.0393122	0.0320966	RETN/PFKFB2/FFAR3/GPER1/SPP1/NKX3-1/CCN3	7
GO:0002286	T cell activation involved in immune response	5/143	118/18903	0.00203846	0.0393122	0.0320966	IL18R1/CLEC4D/IL27/CEACAM1/FCER1G	5
GO:0002718	regulation of cytokine production involved in immune response	5/143	118/18903	0.00203846	0.0393122	0.0320966	ARG1/IL18R1/FFAR3/IRAK3/CLC	5
GO:0002548	monocyte chemotaxis	4/143	71/18903	0.0020605	0.0393122	0.0320966	S100A12/CTSG/PLA2G7/CCN3	4
GO:2000379	positive regulation of reactive oxygen species metabolic process	4/143	71/18903	0.0020605	0.0393122	0.0320966	MMP8/CD177/CYP1B1/GADD45A	4
GO:0038094	Fc-gamma receptor signaling pathway	3/143	33/18903	0.00195868	0.0393122	0.0320966	CLEC4D/FCGR1A/FCER1G	3
GO:0015711	organic anion transport	9/143	372/18903	0.00212191	0.0397858	0.0324833	SLC51A/ARG1/SLC1A3/FOLR3/CA4/CEACAM1/NTSR1/CR1/SLC2A3	9
GO:0031214	biomineral tissue development	6/143	174/18903	0.00210834	0.0397858	0.0324833	FAM20A/LTF/TMEM119/ALPL/SPP1/SMPD3	6
GO:0002367	cytokine production involved in immune response	5/143	120/18903	0.00219388	0.0407837	0.0332981	ARG1/IL18R1/FFAR3/IRAK3/CLC	5
GO:0030595	leukocyte chemotaxis	7/143	240/18903	0.00236359	0.0427491	0.0349027	S100A12/CTSG/C3AR1/AZU1/FCER1G/PLA2G7/CCN3	7
GO:0001659	temperature homeostasis	6/143	178/18903	0.00236254	0.0427491	0.0349027	LCN2/G0S2/IL18R1/NTSR1/ALPL/ACSL1	6
GO:0002698	negative regulation of immune effector process	5/143	122/18903	0.00235777	0.0427491	0.0349027	ARG1/IRAK3/PGLYRP1/CEACAM1/CR1	5
GO:0032732	positive regulation of interleukin-1 production	4/143	74/18903	0.00239788	0.0427491	0.0349027	AZU1/LILRA5/NLRC4/AIM2	4
GO:0045123	cellular extravasation	4/143	74/18903	0.00239788	0.0427491	0.0349027	CD177/PRTN3/ELANE/AZU1	4
GO:0046887	positive regulation of hormone secretion	5/143	123/18903	0.00244298	0.043199	0.03527	RETN/PFKFB2/GPER1/SPP1/NKX3-1	5
GO:0110148	biomineralization	6/143	181/18903	0.00256785	0.045041	0.0367739	FAM20A/LTF/TMEM119/ALPL/SPP1/SMPD3	6
GO:0032640	tumor necrosis factor production	6/143	184/18903	0.0027863	0.0473453	0.0386553	MMP8/LTF/BPI/AZU1/LILRA5/IRAK3	6
GO:0032680	regulation of tumor necrosis factor production	6/143	184/18903	0.0027863	0.0473453	0.0386553	MMP8/LTF/BPI/AZU1/LILRA5/IRAK3	6
GO:0050728	negative regulation of inflammatory response	6/143	184/18903	0.0027863	0.0473453	0.0386553	ELANE/SOCS3/GPER1/PGLYRP1/CST7/CCN3	6
GO:0045824	negative regulation of innate immune response	4/143	77/18903	0.00277146	0.0473453	0.0386553	ARG1/IRAK3/CEACAM1/CR1	4
GO:1905952	regulation of lipid localization	6/143	185/18903	0.00286212	0.0482567	0.0393994	RETN/ABCA13/NTSR1/ACSL1/SPP1/NKX3-1	6
GO:0060326	cell chemotaxis	8/143	319/18903	0.00299366	0.0486423	0.0397142	S100A12/CTSG/C3AR1/AZU1/FCER1G/PLA2G7/CCR3/CCN3	8
GO:0002700	regulation of production of molecular mediator of immune response	6/143	187/18903	0.0030184	0.0486423	0.0397142	ARG1/IL18R1/FFAR3/IRAK3/CR1/CLC	6
GO:0051928	positive regulation of calcium ion transport	5/143	129/18903	0.00300192	0.0486423	0.0397142	ATP2C2/LILRA5/KCNE1/GPER1/NTSR1	5
GO:0002292	T cell differentiation involved in immune response	4/143	79/18903	0.00304154	0.0486423	0.0397142	IL18R1/CLEC4D/IL27/FCER1G	4
GO:0043299	leukocyte degranulation	4/143	79/18903	0.00304154	0.0486423	0.0397142	CD177/ANXA3/CEACAM1/KLRC2	4
GO:0002369	T cell cytokine production	3/143	38/18903	0.00294619	0.0486423	0.0397142	ARG1/IL18R1/CLC	3
GO:0002724	regulation of T cell cytokine production	3/143	38/18903	0.00294619	0.0486423	0.0397142	ARG1/IL18R1/CLC	3
GO:0023061	signal release	10/143	470/18903	0.00309468	0.0489114	0.0399339	RETN/OTOF/PFKFB2/FFAR3/GPER1/SPP1/NKX3-1/ADORA3/CCN3/SMPD3	10
GO:1990266	neutrophil migration	5/143	130/18903	0.00310334	0.0489114	0.0399339	CD177/PRTN3/S100A12/C3AR1/FCER1G	5
GO:0071706	tumor necrosis factor superfamily cytokine production	6/143	189/18903	0.00318097	0.0490681	0.0400619	MMP8/LTF/BPI/AZU1/LILRA5/IRAK3	6
GO:1903555	regulation of tumor necrosis factor superfamily cytokine production	6/143	189/18903	0.00318097	0.0490681	0.0400619	MMP8/LTF/BPI/AZU1/LILRA5/IRAK3	6
GO:0044060	regulation of endocrine process	3/143	39/18903	0.00317418	0.0490681	0.0400619	RETN/SPP1/NKX3-1	3
GO:0007127	meiosis I	5/143	131/18903	0.00320721	0.0491246	0.040108	CCNA1/TDRD9/TOP2A/CCNB2/MYBL1	5

### Sheet: ORA_REACTOME
Table S3. Pathway analysis results obtained from ORA (Over-representation analysis) and Reactome database.
ID	Description	GeneRatio	BgRatio	P-value	Adjusted P-value	qvalue	geneID	Count
R-HSA-6798695	Neutrophil degranulation	43/119	482/10899	2.07057e-16	6.83287e-12	6.49504e-12	OLFM4/MMP8/CD177/GPR84/DEFA4/LTF/LCN2/HP/VNN1/PRTN3/RETN/ARG1/S100A12/CEACAM6/CEACAM8/MMP9/MCEMP1/BPI/CTSG/MPO/ELANE/TCN1/ABCA13/CLEC5A/FOLR3/CLEC4D/GYG1/C3AR1/AZU1/OLR1/CKAP4/CYSTM1/PGLYRP1/RNASE3/HK3/CEACAM1/RNASE2/CR1/SLC2A3/CAMP/FCER1G/SERPINB1/FCAR	43
R-HSA-6803157	Antimicrobial peptides	10/119	95/10899	7.61414e+06	1.25633e+09	1.19422e+09	DEFA4/LTF/LCN2/PRTN3/BPI/CTSG/ELANE/PGLYRP1/RNASE3/CAMP	10
R-HSA-977606	Regulation of Complement cascade	6/119	47/10899	1.1122e+09	0.00122341821400493	0.00116293023213228	C1QB/C1QA/C1QC/ELANE/C3AR1/CR1	6
R-HSA-166658	Complement cascade	6/119	58/10899	3.80213e+09	0.00313675611969482	0.00298166929400018	C1QB/C1QA/C1QC/ELANE/C3AR1/CR1	6
R-HSA-1474244	Extracellular matrix organization	11/119	300/10899	0.000430057193723648	0.0238061679625064	0.0226291484938657	MMP8/COL17A1/CEACAM6/PCOLCE2/CEACAM8/MMP9/CTSG/CAPN13/ELANE/CEACAM1/SPP1	11
R-HSA-1592389	Activation of Matrix Metalloproteinases	4/119	33/10899	0.000432839417500117	0.0238061679625064	0.0226291484938657	MMP8/MMP9/CTSG/ELANE	4
R-HSA-1474228	Degradation of the extracellular matrix	7/119	140/10899	0.000840872667739785	0.0396411400505899	0.0376812112761588	MMP8/COL17A1/MMP9/CTSG/CAPN13/ELANE/SPP1	7

### Sheet: GSEA_GO_BP
Table S3. Pathway analysis results obtained from GSEA (gene-set enrichment analysis) and GO: Gene Ontology database; BP: Biological Process; NES: Normalized enrichment score
ID	Description	setSize	enrichmentScore	NES	P-value	Adjusted P-value	qvalue	geneID	cohort
GO:0009607	RESPONSE TO BIOTIC STIMULUS	63	0.373189528009202	2.19259878550248	0.000253212299946436	0.0246459971947865	0.0222116052584593	HP/TLR5/VNN1/FCGR1A/ADM/ANXA3/ALPL/C1QC/LILRA5/ARG1/MAPK14/MMP9/NLRC4/C1QB/NAIP/FCER1G/CD177/SIGLEC16/S100A12/CLEC5A/MMP8/IRAK3/CEACAM1/ITGAM/PYGL/SLPI/CLEC4D/TIFA/RNASE2/PLSCR1/BPI/CR1/PGLYRP1/RNASE1/AIM2/CAMP/IFITM3/CARD16/MPO/LTF/LRG1/CARD17P/FAM20A/C1QA/ELANE/IL18RAP/IL27/DEFA4/CD274	Microarray
GO:0043207	RESPONSE TO EXTERNAL BIOTIC STIMULUS	63	0.373189528009202	2.19259878550248	0.000253212299946436	0.0246459971947865	0.0222116052584593	HP/TLR5/VNN1/FCGR1A/ADM/ANXA3/ALPL/C1QC/LILRA5/ARG1/MAPK14/MMP9/NLRC4/C1QB/NAIP/FCER1G/CD177/SIGLEC16/S100A12/CLEC5A/MMP8/IRAK3/CEACAM1/ITGAM/PYGL/SLPI/CLEC4D/TIFA/RNASE2/PLSCR1/BPI/CR1/PGLYRP1/RNASE1/AIM2/CAMP/IFITM3/CARD16/MPO/LTF/LRG1/CARD17P/FAM20A/C1QA/ELANE/IL18RAP/IL27/DEFA4/CD274	Microarray
GO:0051707	RESPONSE TO OTHER ORGANISM	63	0.373189528009202	2.19259878550248	0.000253212299946436	0.0246459971947865	0.0222116052584593	HP/TLR5/VNN1/FCGR1A/ADM/ANXA3/ALPL/C1QC/LILRA5/ARG1/MAPK14/MMP9/NLRC4/C1QB/NAIP/FCER1G/CD177/SIGLEC16/S100A12/CLEC5A/MMP8/IRAK3/CEACAM1/ITGAM/PYGL/SLPI/CLEC4D/TIFA/RNASE2/PLSCR1/BPI/CR1/PGLYRP1/RNASE1/AIM2/CAMP/IFITM3/CARD16/MPO/LTF/LRG1/CARD17P/FAM20A/C1QA/ELANE/IL18RAP/IL27/DEFA4/CD274	Microarray
GO:0044419	INTERSPECIES INTERACTION BETWEEN ORGANISMS	65	0.364640171477137	2.15230684980802	0.00048623564982871	0.0354952024374958	0.0319891874887309	HP/TLR5/VNN1/FCGR1A/ADM/ANXA3/ALPL/C1QC/LILRA5/ARG1/MAPK14/MMP9/NLRC4/C1QB/NAIP/FCER1G/CD177/SIGLEC16/S100A12/CLEC5A/MMP8/IRAK3/CEACAM1/ITGAM/PYGL/SLPI/CLEC4D/TIFA/RNASE2/PLSCR1/BPI/CR1/PGLYRP1/RNASE1/AIM2/CAMP/IFITM3/CARD16/ASGR2/MPO/LTF/LRG1/CARD17P/FAM20A/C1QA/ELANE/IL18RAP/IL27/DEFA4/CD274	Microarray
GO:0009617	RESPONSE TO BACTERIUM	36	0.432007858159133	2.16088428364487	0.000832935902617547	0.0486434567128647	0.043838731716713	HP/FCGR1A/ADM/ANXA3/ALPL/MAPK14/MMP9/NLRC4/NAIP/FCER1G/SIGLEC16/S100A12/MMP8/IRAK3/PYGL/SLPI/CLEC4D/BPI/PGLYRP1/RNASE1/CAMP/CARD16/MPO/LTF/LRG1/CARD17P/FAM20A/ELANE/IL27/DEFA4/CD274	Microarray
GO:0045087	INNATE IMMUNE RESPONSE	43	0.426253445410632	2.31865017856315	8.41596006708581e-05	0.00968758514218018	0.008137012754607	VNN1/CD177/C1QB/S100A12/IRAK3/ARG1/TLR5/LILRA5/C1QA/NLRC4/LTF/BPI/CR1/DEFA4/LCN2/CLEC4D/IL18RAP/FCER1G/CLEC5A	RNAseq
GO:0009607	RESPONSE TO BIOTIC STIMULUS	63	0.389285375707358	2.31697928391247	0.00015497475907436	0.00968758514218018	0.008137012754607	VNN1/CD177/MMP8/FAM20A/C1QB/S100A12/IRAK3/ARG1/TLR5/LILRA5/C1QA/NLRC4/LTF/MMP9/HP/ANXA3/BPI/CR1/DEFA4/LCN2/CLEC4D/IL18RAP/MPO/FCER1G/CLEC5A	RNAseq
GO:0043207	RESPONSE TO EXTERNAL BIOTIC STIMULUS	63	0.389285375707358	2.31697928391247	0.00015497475907436	0.00968758514218018	0.008137012754607	VNN1/CD177/MMP8/FAM20A/C1QB/S100A12/IRAK3/ARG1/TLR5/LILRA5/C1QA/NLRC4/LTF/MMP9/HP/ANXA3/BPI/CR1/DEFA4/LCN2/CLEC4D/IL18RAP/MPO/FCER1G/CLEC5A	RNAseq
GO:0051707	RESPONSE TO OTHER ORGANISM	63	0.389285375707358	2.31697928391247	0.00015497475907436	0.00968758514218018	0.008137012754607	VNN1/CD177/MMP8/FAM20A/C1QB/S100A12/IRAK3/ARG1/TLR5/LILRA5/C1QA/NLRC4/LTF/MMP9/HP/ANXA3/BPI/CR1/DEFA4/LCN2/CLEC4D/IL18RAP/MPO/FCER1G/CLEC5A	RNAseq
GO:0098542	DEFENSE RESPONSE TO OTHER ORGANISM	52	0.406004951583911	2.29386122335401	0.000197293639589273	0.00968758514218018	0.008137012754607	VNN1/CD177/C1QB/S100A12/IRAK3/ARG1/TLR5/LILRA5/C1QA/NLRC4/LTF/HP/ANXA3/BPI/CR1/DEFA4/LCN2/CLEC4D/IL18RAP/MPO/FCER1G/CLEC5A	RNAseq
GO:0044419	INTERSPECIES INTERACTION BETWEEN ORGANISMS	65	0.37841363511297	2.26316985064649	0.000199059968674935	0.00968758514218018	0.008137012754607	VNN1/CD177/MMP8/FAM20A/C1QB/S100A12/IRAK3/ARG1/TLR5/LILRA5/C1QA/NLRC4/LTF/MMP9/HP/ANXA3/BPI/CR1/DEFA4/LCN2/CLEC4D/IL18RAP/MPO/FCER1G/CLEC5A	RNAseq
GO:0009617	RESPONSE TO BACTERIUM	36	0.407163897251327	2.10593911503294	0.00120270320572278	0.0400005281050477	0.0335981364400725	MMP8/FAM20A/S100A12/IRAK3/NLRC4/LTF/MMP9/HP/ANXA3/BPI/DEFA4/LCN2/CLEC4D/MPO/FCER1G/MAPK14/FCGR1A/PGLYRP1/CTSG/RNASE1/IL27/ELANE/PYGL/ALPL	RNAseq
GO:0006082	ORGANIC ACID METABOLIC PROCESS	22	0.469573254273451	2.04951904381471	0.00136988109948793	0.0400005281050477	0.0335981364400725	VNN1/ARG1/NLRC4/SLC1A3/PFKFB2/SLC2A3/HK3/OLAH/PGD/DDAH2/MPO/MAPK14	RNAseq
GO:0043436	OXOACID METABOLIC PROCESS	22	0.469573254273451	2.04951904381471	0.00136988109948793	0.0400005281050477	0.0335981364400725	VNN1/ARG1/NLRC4/SLC1A3/PFKFB2/SLC2A3/HK3/OLAH/PGD/DDAH2/MPO/MAPK14	RNAseq
GO:0044237	CELLULAR METABOLIC PROCESS	159	0.293573196976445	1.93404407811525	0.00130058844516606	0.0400005281050477	0.0335981364400725	VNN1/CD177/NECAB1/MMP8/FAM20A/S100A12/IRAK3/ARG1/TLR5/LILRA5/ZDHHC19/NLRC4/LTF/MMP9/TDRD9/GYG1/HP/IL18R1/SLC1A3/ANXA3/BPI/CCNA1/PFKFB2/CR1/SLC2A3/HK3/GALNT14/OLAH/PGD/DDAH2/PLBD1/SOCS3/IL18RAP/MPO/FCER1G/CLEC5A/C3AR1/CA4/LMNB1/MAPK14/SERPINB1/BAMBI/ADCY3/CDC25A/GADD45A/DRAM1/FCGR1A/SORT1/PGLYRP1/CTSG/PFKFB3/TOP2A/PPM1N/B4GALT5/CYP1B1/ITGAM/CCNB2/CST7/SQOR/PLSCR1/TPX2/ST6GALNAC3/CDCA2/QSOX1/MAP3K2…	RNAseq
GO:0008150	BIOLOGICAL_PROCESS	282	0.422560703692709	2.02905132777502	0.00171436015233595	0.0455084694983726	0.0382244895209835	VNN1/CD177/OLFM4/NECAB1/MMP8/FAM20A/GPR84/C1QB/TMT1B/S100A12/IRAK3/ARG1/TLR5/LILRA5/ZDHHC19/C1QA/NLRC4/LTF/MMP9/COL17A1/TDRD9/GYG1/HP/AP3B2/IL18R1/SLC1A3/ANXA3/BPI/CCNA1/PFKFB2/ATP2C2/CR1/KCNE1/SLC2A3/DEFA4/HK3/GALNT14/SLC51A/G0S2/OLAH/CEACAM6/PGD/LCN2/DDAH2/PLBD1/CLEC4D/SOCS3/IL18RAP/MPO/FCER1G/TCN2/CLEC5A/C3AR1/CEACAM8/ABCA13/RETN/CA4/KIF1B/OMG/LMNB1/MAPK14/SERPINB1/BAMBI/ADCY3/CAPN13/CDC25A/DD…	RNAseq

### Sheet: GSEA_REACTOME
Table S3. Pathway analysis results obtained from GSEA (gene-set enrichment analysis) and Reactome database; NES: Normalized enrichment score
ID	Description	setSize	enrichmentScore	NES	P-value	Adjusted P-value	qvalue	geneID	cohort
R-HSA-168249	INNATE IMMUNE SYSTEM	69	0.470127950244525	2.82295138324626	1.36474869842599e-07	1.38433007914972e-06	6.72549026307558e-07	HP/GPR84/TLR5/CKAP4/VNN1/MCEMP1/FCGR1A/GYG1/C3AR1/C1QC/ARG1/HK3/FOLR3/MAPK14/MMP9/NLRC4/C1QB/SERPINB1/FCER1G/CD177/S100A12/SLC2A3/CLEC5A/MMP8/IRAK3/OSCAR/MUC1/CEACAM6/CRISPLD2/FCAR/CEACAM1/ITGAM/PYGL/ADGRG3/SLPI/BST1/CLEC4D/TIFA/RNASE2/MGAM/OLFM4/BPI/CR1/PGLYRP1/CYSTM1/AIM2/CAMP/RETN/QSOX1/MPO/LTF/LRG1	Microarray
R-HSA-6798695	NEUTROPHIL DEGRANULATION	55	0.488485868751403	2.80864007618163	2.12973858330727e-07	1.38433007914972e-06	6.72549026307558e-07	HP/GPR84/CKAP4/VNN1/MCEMP1/GYG1/C3AR1/ARG1/HK3/FOLR3/MAPK14/MMP9/SERPINB1/FCER1G/CD177/S100A12/SLC2A3/CLEC5A/MMP8/OSCAR/CEACAM6/CRISPLD2/FCAR/CEACAM1/ITGAM/PYGL/ADGRG3/SLPI/BST1/CLEC4D/RNASE2/MGAM/OLFM4/BPI/CR1/PGLYRP1/CYSTM1/CAMP/RETN/QSOX1/MPO/LTF/LRG1	Microarray
R-HSA-168256	IMMUNE SYSTEM	95	0.3727767566527	2.36248132492116	3.16059343412344e-05	0.000136959048812016	6.65388091394409e-05	HP/GPR84/TLR5/CKAP4/VNN1/LMNB1/MCEMP1/FCGR1A/GYG1/UBE2C/C3AR1/C1QC/LILRA5/ARG1/HK3/FOLR3/MAPK14/MMP9/NLRC4/C1QB/SERPINB1/FCER1G/CD177/S100A12/SLC2A3/CLEC5A/MMP8/IRAK3/OSCAR/MUC1/CEACAM6/CRISPLD2/FCAR/CEACAM1/ITGAM/PYGL/SOCS3/BCL6/ADGRG3/SLPI/BST1/CLEC4D/TIFA/RNASE2/MGAM/OLFM4/OSM/COL17A1/BPI/CR1/PGLYRP1/IL18R1/CYSTM1/AIM2/CAMP/IFITM3/RETN/QSOX1/KIF20A/MPO/LTF/LRG1	Microarray
R-HSA-1430728	METABOLISM	40	0.403561780945702	2.14060956280263	0.000955933677512383	0.00310678445191524	0.00150936896449324	MTF1/VNN1/CACNA1E/TCN2/PLBD1/GYG1/B4GALT5/SQOR/OPLAH/ARG1/HK3/G0S2/SLC2A3/CYP1B1/SLC51A/PGD/PFKFB3/PYGL/GPAT3/BST1/ACSL1/CA4/UPB1/MTARC1/NQO2/ADCY3	Microarray
R-HSA-1643685	DISEASE	24	0.459804283412746	2.0876023236164	0.00140743053491557	0.00365931939078048	0.0017778069914723	TLR5/LMNB1/TCN2/KREMEN1/FCGR1A/GYG1/UBE2C/C3AR1/OPLAH/MAPK14/CYP1B1/MUC1/SLC1A3	Microarray
R-HSA-168249	INNATE IMMUNE SYSTEM	69	0.526833875695096	3.11554666424651	2.82528120978884e-10	3.67286557272549e-09	1.48699011041518e-09	VNN1/CD177/OLFM4/MMP8/GPR84/C1QB/MCEMP1/S100A12/IRAK3/ARG1/TLR5/CKAP4/C1QA/NLRC4/LTF/MMP9/GYG1/HP/BPI/CR1/SLC2A3/DEFA4/HK3/CEACAM6/LCN2/CLEC4D/MPO/FCER1G/CLEC5A/C3AR1/CEACAM8/ABCA13/RETN/MAPK14/SERPINB1/FCAR/FCGR1A/PRTN3/OSCAR/TCN1/PGLYRP1/CTSG/CYSTM1/C1QC	RNAseq
R-HSA-6798695	NEUTROPHIL DEGRANULATION	55	0.546465039585144	3.05336553468206	1.49289676192653e-09	9.70382895252243e-09	3.92867568928034e-09	VNN1/CD177/OLFM4/MMP8/GPR84/MCEMP1/S100A12/ARG1/CKAP4/LTF/MMP9/GYG1/HP/BPI/CR1/SLC2A3/DEFA4/HK3/CEACAM6/LCN2/CLEC4D/MPO/FCER1G/CLEC5A/C3AR1/CEACAM8/ABCA13/RETN/MAPK14/SERPINB1/FCAR/PRTN3/OSCAR/TCN1/PGLYRP1/CTSG/CYSTM1	RNAseq
R-HSA-168256	IMMUNE SYSTEM	95	0.45154609171921	2.80583067595041	1.41056754622373e-08	6.1124593669695e-08	2.47467990565567e-08	VNN1/CD177/OLFM4/MMP8/GPR84/C1QB/MCEMP1/S100A12/IRAK3/ARG1/TLR5/CKAP4/LILRA5/C1QA/NLRC4/LTF/MMP9/COL17A1/GYG1/HP/IL18R1/BPI/CR1/SLC2A3/DEFA4/HK3/CEACAM6/LCN2/CLEC4D/SOCS3/IL18RAP/MPO/FCER1G/CLEC5A/C3AR1/CEACAM8/ABCA13/RETN/LMNB1/MAPK14/SERPINB1/FCAR/FCGR1A/PRTN3/OSCAR/TCN1/PGLYRP1/CTSG/UBE2C/CYSTM1/C1QC/KIF20A/ITGAM	RNAseq
R-HSA-1643685	DISEASE	24	0.457883709225859	2.0172286321777	0.00307832180137816	0.010004545854479	0.004050423422866	TLR5/LTF/GYG1/SLC1A3/TCN2/C3AR1/LMNB1/MAPK14/ADCY3/CDC25A/FCGR1A/CTSG/UBE2C/CYP1B1/KREMEN1/ST6GALNAC3	RNAseq
R-HSA-1430728	METABOLISM	40	0.361608861131722	1.85377674708602	0.00631499098013068	0.0164189765483398	0.00664735892645335	VNN1/ARG1/GYG1/PFKFB2/SLC2A3/HK3/SLC51A/G0S2/OLAH/PGD/PLBD1/TCN2/CA4/ADCY3/TCN1/CACNA1E/PFKFB3/B4GALT5/CYP1B1/SQOR/MTF1/ACSL1/GPAT3/RRM2/PYGL/BST1/MTARC1/TK1	RNAseq
R-HSA-74160	GENE EXPRESSION (TRANSCRIPTION)	22	0.396640820688174	1.70392409679824	0.0191535166139447	0.0414992859968801	0.0168013303631094	NLRC4/TDRD9/CCNA1/CR1/SLC2A3/SOCS3/RETN/MAPK14/GADD45A/UBE2C/TPX2/CCNA2/RRM2/BCL6/PIWIL4/BIRC5	RNAseq
