## Supplementary material for "A 5-transcript signature for discriminating viral and bacterial etiology in pediatric pneumonia": Table S4

### Sheet: Table S4
Table S4. Differentially expressed genes between definitive viral (DV) and definitive bacterial (DB) pneumonia patients in blood samples (adjusted P-value < 0.05)
Gene	baseMean	log2FoldChange	lfcSE	stat	P-value	Adjusted P-value
CYP19A1	245.102	4.3277	0.769844	5.62152	1.8928e-08	7.32985e-05
IL22RA2	26.9503	3.74568	0.900627	4.15896	3.19695e-05	0.0116064
MTND1P23	12.0848	3.7061	0.949439	3.90346	9.48283e-05	0.0209872
EPB41L4B	76.7842	3.58983	1.02639	3.49752	0.000469601	0.0443544
CD177	17759	3.46955	0.769738	4.50745	6.56128e-06	0.00412031
KLF14	53.2518	3.16037	0.539146	5.86181	4.57847e-09	3.54602e-05
CD177P1	73.3682	3.14475	0.86191	3.64859	0.000263688	0.0334798
TNFAIP8L3	71.8786	3.09149	0.74552	4.14676	3.37214e-05	0.0118715
MMP8	15573.1	3.06997	0.886277	3.46389	0.000532418	0.0477635
OLFM4	4616.89	2.95994	0.828661	3.57196	0.000354323	0.0379487
ZDHHC19	114.854	2.89354	0.620623	4.66231	3.12684e-06	0.00250525
VPS26CP1	12.9574	2.88634	0.586263	4.92328	8.51034e-07	0.0011735
NECAB1	256.885	2.87913	0.747415	3.85212	0.0001171	0.0236592
ADAMTS3	87.7303	2.79253	0.75091	3.71886	0.000200124	0.0299378
LINC00513	35.4103	2.7453	0.478426	5.73819	9.56926e-09	5.55854e-05
GPR84	529.462	2.61792	0.608706	4.30079	1.70191e-05	0.00833183
CHMP4C	18.0417	2.6064	0.726935	3.58547	0.000336471	0.0374063
FAM20A	586.919	2.60394	0.531502	4.89921	9.62227e-07	0.0011735
RETN	1385.75	2.59003	0.704929	3.67417	0.000238627	0.0326589
SLC1A2	24.5662	2.5569	0.659023	3.87983	0.000104528	0.0219436
IL1R2	16018.7	2.5112	0.688582	3.64691	0.000265414	0.0335157
ANOS1	38.4739	2.50936	0.506327	4.956	7.19579e-07	0.0011735
MS4A4A	1175.23	2.50262	0.536114	4.66808	3.04027e-06	0.00250525
SLC51A	93.3365	2.47811	0.666447	3.7184	0.00020049	0.0299378
PGM5	167.647	2.41694	0.676885	3.57068	0.000356049	0.0379487
NAIPP4	173.858	2.34238	0.503917	4.64835	3.34597e-06	0.00259145
MXRA7	331.003	2.31125	0.448097	5.15793	2.49692e-07	0.000527418
ORM1	190.494	2.10148	0.501815	4.18776	2.81727e-05	0.0109497
PSPHP1	31.7922	2.02451	0.55374	3.65606	0.000256124	0.0334798
LINC02990	7.81054	2.00163	0.55947	3.57773	0.000346589	0.0379315
TDRD9	1259.33	1.97012	0.468461	4.20551	2.60491e-05	0.0104353
TRIM71	21.5489	1.86304	0.461968	4.03284	5.51077e-05	0.0159835
ADGRE1	2560.24	1.84327	0.422983	4.3578	1.31375e-05	0.00726788
MYO10	294.778	1.80832	0.48545	3.72504	0.000195285	0.0299378
FAM89A	290.423	1.76382	0.47905	3.68191	0.000231492	0.0326416
SMPDL3A	720.919	1.76024	0.499153	3.52645	0.000421172	0.0416422
RN7SL634P	16.7501	1.74254	0.426259	4.08799	4.35134e-05	0.0142399
ATP9A	817.014	1.69224	0.471156	3.59167	0.000328561	0.0372396
ALPL	4686.64	1.58936	0.400311	3.97032	7.17759e-05	0.0181942
GALNT14	755.578	1.53566	0.405942	3.78296	0.000154975	0.0272792
ENTPD7	993.174	1.5124	0.425279	3.55624	0.000376194	0.0393127
SORT1	2992.72	1.48077	0.377977	3.91763	8.94254e-05	0.020778
TSHZ3	374.585	1.46282	0.365163	4.00593	6.17752e-05	0.0167423
PDGFC	325.85	1.44123	0.333888	4.3165	1.58524e-05	0.00818514
NAIPP2	512.823	1.36554	0.391792	3.48535	0.000491487	0.0453162
PLB1	1031.05	1.3527	0.375528	3.60214	0.000315607	0.0360605
EMILIN2	3157.4	1.35054	0.34597	3.90363	9.47595e-05	0.0209872
NLRC4	4488.46	1.3384	0.378277	3.53816	0.000402929	0.040573
GRB10	837.752	1.29695	0.365413	3.54927	0.000386307	0.0397161
RN7SKP134	21.1199	1.29522	0.346664	3.73625	0.000186788	0.0297262
VWA5A	374.032	1.24987	0.326832	3.8242	0.000131199	0.025457
MGAM	15753.9	1.24707	0.323146	3.85914	0.000113784	0.0233963
DDIAS	483.487	1.24344	0.310772	4.00115	6.30357e-05	0.0168349
TRPM2	426.036	1.22775	0.35199	3.48802	0.000486618	0.0452263
IL1R1	999.115	1.19541	0.334017	3.57889	0.000345055	0.0379315
TSPAN2	1637.71	1.17576	0.328344	3.58088	0.000342439	0.0378884
GAS7	3519.4	1.10596	0.293916	3.76286	0.000167983	0.0281882
ATP8B4	2407.37	1.10324	0.302638	3.6454	0.000266974	0.0335305
ALDH1A2	193.363	0.978331	0.283023	3.45672	0.000546799	0.0478779
ACER3	2033.52	0.971106	0.269584	3.60223	0.000315494	0.0360605
SERPINA1	7398.56	0.957894	0.278789	3.43591	0.000590569	0.0491823
SIRPA	3446.67	0.945703	0.258882	3.65303	0.000259168	0.0334798
SLC36A1	1114.47	0.875655	0.2525	3.46793	0.000524475	0.047417
TCF7L2	337.124	0.853978	0.242289	3.52463	0.000424073	0.0417514
NEK6	1173.52	0.740315	0.194731	3.80173	0.000143688	0.0265199
C18orf32	210.707	-0.60258	0.172099	-3.50136	0.000462887	0.0440786
RNF227	39.6253	-0.646477	0.18138	-3.5642	0.000364962	0.038721
ZNF821	79.8627	-0.658119	0.181267	-3.63065	0.000282705	0.0345718
CLN3	155.252	-0.678267	0.177386	-3.82368	0.000131476	0.025457
SNHG11	40.7039	-0.680689	0.190538	-3.57245	0.000353655	0.0379487
CSKMT	76.6899	-0.712509	0.177739	-4.00874	6.10448e-05	0.0167423
TMEM263-DT	15.9306	-0.721649	0.204044	-3.53673	0.000405118	0.040573
ENTPD6	282.3	-0.73495	0.197697	-3.71756	0.000201158	0.0299378
RSL1D1-DT	14.9739	-0.744309	0.200287	-3.71621	0.000202233	0.0299378
ANKRD34A	19.6432	-0.763219	0.210416	-3.62719	0.000286518	0.0348002
FMNL1-DT	494.848	-0.763975	0.222728	-3.43008	0.000603405	0.0497167
SNORC	20.2818	-0.774333	0.221127	-3.50175	0.000462209	0.0440786
INO80B	32.35	-0.796997	0.224687	-3.54714	0.000389442	0.0398621
DLEU2L	60.4007	-0.823695	0.239355	-3.44132	0.000578893	0.0489028
NHERF1	615.819	-0.824921	0.221974	-3.7163	0.000202161	0.0299378
ZNF517	72.541	-0.833858	0.223005	-3.7392	0.000184609	0.0297262
ATAD3B	271.843	-0.839708	0.237258	-3.53922	0.000401313	0.040573
ZNF653	42.9781	-0.846173	0.230643	-3.66875	0.000243735	0.0326589
ZNF223	21.9514	-0.857028	0.242264	-3.53758	0.000403816	0.040573
PRDM8	120.646	-0.859008	0.225309	-3.81258	0.000137526	0.0261495
MIR26B	8.95108	-0.869823	0.243263	-3.57565	0.000349358	0.0379315
LINC01145	287.158	-0.871116	0.213575	-4.07875	4.52794e-05	0.0146121
NCR3LG1	69.5179	-0.874351	0.253393	-3.45057	0.000559403	0.0483187
CBX3P2	68.4047	-0.875753	0.251256	-3.48549	0.00049123	0.0453162
NMB	18.187	-0.898016	0.260905	-3.44192	0.000577593	0.0489028
RPS10P7	25.3825	-0.899246	0.243874	-3.68734	0.000226607	0.0326416
ATXN1-AS1	11.154	-0.901666	0.249303	-3.61675	0.000298323	0.0351855
FBF1	53.3151	-0.913445	0.233908	-3.90515	9.41684e-05	0.0209872
MMP25-AS1	57.6603	-0.938258	0.251903	-3.72467	0.000195569	0.0299378
KIAA1614-AS1	19.1406	-0.939373	0.259048	-3.62625	0.000287568	0.0348002
FBXL14	225.47	-0.940259	0.25663	-3.66387	0.000248438	0.0329854
PIK3R5-DT	18.4224	-0.948248	0.229011	-4.14062	3.46369e-05	0.0120118
ATP8A1-DT	6.83859	-0.958373	0.265858	-3.60483	0.000312357	0.0360605
RDM1	7.13206	-0.961349	0.274771	-3.49873	0.000467485	0.0443348
SCNN1D	23.2184	-0.965746	0.270002	-3.57681	0.000347812	0.0379315
WAKMAR2	116.331	-0.966937	0.276591	-3.49591	0.000472441	0.0444419
MC1R	45.8378	-0.976355	0.274697	-3.55429	0.000378999	0.0393127
PRDM8-AS1	7.38792	-0.977799	0.258921	-3.77643	0.000159091	0.0273814
PASK	442.623	-0.982616	0.284429	-3.45469	0.000550922	0.0479426
RGS12	82.1318	-0.982633	0.282542	-3.47783	0.000505492	0.0462406
AJUBA	10.1193	-1.00013	0.255181	-3.91931	8.88018e-05	0.020778
LINC02910	79.7939	-1.01473	0.268499	-3.77927	0.000157287	0.0273814
PRR7	59.9779	-1.03412	0.275433	-3.75454	0.000173662	0.0286172
ACTN1-DT	19.2287	-1.04449	0.24057	-4.34175	1.41355e-05	0.00763809
STARD10	144.177	-1.04685	0.28501	-3.67305	0.000239674	0.0326589
SCUBE2	22.9813	-1.05422	0.304277	-3.46467	0.000530879	0.0477635
TEKTIP1	11.2871	-1.05724	0.297369	-3.55532	0.000377517	0.0393127
FAM53A	12.9169	-1.05793	0.292107	-3.62172	0.000292649	0.0350692
WEE2-AS1	24.3085	-1.07601	0.246455	-4.36596	1.26563e-05	0.00717244
ACOXL-AS1	4.65902	-1.07853	0.293867	-3.67013	0.000242429	0.0326589
GPC2	34.0759	-1.113	0.291833	-3.81381	0.000136838	0.0261495
KCNK12	6.83303	-1.11897	0.289808	-3.86107	0.000112891	0.0233963
KCNJ14	10.5717	-1.12161	0.300084	-3.73764	0.000185754	0.0297262
TRAJ55	7.04554	-1.12591	0.322234	-3.49407	0.000475718	0.0445698
FAAH	39.8341	-1.14039	0.282656	-4.03455	5.47079e-05	0.0159835
TRAV36DV7	13.017	-1.14143	0.288736	-3.9532	7.71122e-05	0.01886
HIC1	24.1198	-1.14759	0.32462	-3.53519	0.000407481	0.0405818
TRAV26-2	15.7559	-1.14777	0.309942	-3.7032	0.0002129	0.0311115
SLC29A2	19.2571	-1.15234	0.323885	-3.55787	0.000373869	0.039307
TIMM10	149.667	-1.15448	0.325175	-3.55033	0.000384751	0.0397161
GPR25	5.55536	-1.15648	0.3153	-3.66788	0.000244573	0.0326589
SLC13A3	7.10112	-1.17521	0.340044	-3.45607	0.000548118	0.0478779
TRAJ59	3.33445	-1.19516	0.346313	-3.45111	0.000558294	0.0483187
THBS2-AS1	6.84786	-1.19889	0.331812	-3.61317	0.000302471	0.0354945
TRAV39	10.698	-1.2069	0.297309	-4.05943	4.91936e-05	0.0154461
KLHL29	12.3995	-1.21072	0.31993	-3.78433	0.000154122	0.0272792
TRAJ54	7.73683	-1.21157	0.345831	-3.50335	0.000459449	0.0440786
REM2	109.304	-1.2122	0.282616	-4.28923	1.79295e-05	0.00833183
COL9A2	86.9939	-1.23514	0.35722	-3.45764	0.00054492	0.0478779
LINC02731	13.2425	-1.23651	0.338524	-3.65264	0.00025956	0.0334798
RASGRF2-AS1	3.74771	-1.2417	0.360977	-3.43982	0.000582092	0.0489028
POLRMTP1	3.62981	-1.2456	0.338425	-3.68058	0.000232704	0.0326416
LINC02481	35.8142	-1.26296	0.320993	-3.93453	8.33599e-05	0.0197639
ZNF469	15.0596	-1.26638	0.32633	-3.88067	0.000104167	0.0219436
JAKMIP1-DT	3.04119	-1.27178	0.349738	-3.63637	0.000276511	0.0341741
TRBV5-5	10.0948	-1.27708	0.364578	-3.50291	0.000460211	0.0440786
RNU4-36P	2.36962	-1.27867	0.355057	-3.60132	0.000316606	0.0360605
PIK3R6	91.9623	-1.28984	0.319255	-4.04015	5.34164e-05	0.0159835
C12orf75-AS1	3.02089	-1.295	0.376461	-3.43993	0.000581864	0.0489028
KRT73-AS1	19.8421	-1.29596	0.343985	-3.7675	0.000164892	0.0279654
MAPK8IP1	5.32401	-1.2977	0.320745	-4.04588	5.21274e-05	0.0159366
OLFM2	29.1621	-1.30322	0.32521	-4.00731	6.14153e-05	0.0167423
STAT4-AS1	2.73553	-1.30349	0.342036	-3.81096	0.000138429	0.0261495
TNFSF9	3.25364	-1.30401	0.354641	-3.67698	0.000236014	0.0326416
LINC00243	97.4386	-1.31096	0.245276	-5.34485	9.04945e-08	0.000300377
NOXO1	2.75344	-1.32189	0.363716	-3.63441	0.000278619	0.0342524
SAP30	179.443	-1.32942	0.377707	-3.5197	0.000432036	0.0423559
SSTR3	96.2261	-1.33287	0.319135	-4.17652	2.96009e-05	0.0110932
ZNF837	17.5528	-1.33413	0.350704	-3.80416	0.000142288	0.0265199
TRAV29DV5	21.2457	-1.33824	0.335616	-3.98741	6.67974e-05	0.0172449
RIPK4	6.83299	-1.34525	0.353873	-3.80152	0.000143813	0.0265199
TRBJ1-4	15.2624	-1.34778	0.362684	-3.71614	0.000202291	0.0299378
DNAI2	3.59866	-1.35351	0.356298	-3.79881	0.000145394	0.0266001
LRFN2	4.38729	-1.35385	0.391684	-3.4565	0.000547239	0.0478779
FGF22	2.20918	-1.35581	0.389466	-3.48121	0.000499161	0.0458419
FMNL1-AS1	4.28108	-1.36109	0.315796	-4.31001	1.63244e-05	0.00824559
KANSL1-AS1	61.3615	-1.36195	0.283736	-4.80005	1.58623e-06	0.00153567
TRAJ45	26.4947	-1.36372	0.362682	-3.7601	0.000169845	0.0281882
CTAGE15	2.64678	-1.37452	0.371862	-3.69633	0.000218739	0.031765
LIN28AP1	2.19492	-1.37455	0.373213	-3.683	0.000230502	0.0326416
SBK1	44.3294	-1.379	0.400943	-3.4394	0.000583003	0.0489028
LINC00880	13.0531	-1.37978	0.390386	-3.5344	0.0004087	0.0405818
SOX13	9.86692	-1.38265	0.402554	-3.4347	0.00059322	0.0492267
MRPL42P2	2.03027	-1.38446	0.382281	-3.62158	0.000292809	0.0350692
MDK	11.5767	-1.38647	0.340935	-4.06666	4.76913e-05	0.0151795
TRAJ51	15.3872	-1.38673	0.40237	-3.44641	0.000568097	0.0487713
HHIPL1	3.04958	-1.38942	0.385423	-3.60492	0.000312249	0.0360605
ENGASE	460.829	-1.39101	0.304836	-4.56315	5.03917e-06	0.00377694
CXCR3	12.0166	-1.39455	0.367358	-3.79616	0.000146957	0.0266761
TRD-AS1	44.3587	-1.39578	0.284696	-4.9027	9.45293e-07	0.0011735
RN7SKP57	2.71702	-1.39598	0.333926	-4.1805	2.90864e-05	0.011079
ASTL	3.79556	-1.40427	0.340978	-4.11836	3.81574e-05	0.0128491
ADORA3	39.2448	-1.40535	0.385062	-3.64968	0.000262567	0.0334798
LINC02604	4.0627	-1.40717	0.40566	-3.46883	0.000522724	0.047417
RN7SL688P	3.25991	-1.40837	0.354907	-3.96829	7.23891e-05	0.0181942
PAK6	2.58413	-1.41683	0.368188	-3.84813	0.000119025	0.0238408
IDO2	4.71614	-1.41707	0.37672	-3.76162	0.000168819	0.0281882
RBM11	33.7721	-1.42499	0.41525	-3.43164	0.000599939	0.0496071
MAST1	3.54927	-1.42695	0.41243	-3.45986	0.000540466	0.0478779
HCG9	7.54563	-1.43093	0.404145	-3.54064	0.000399163	0.040573
DM1-AS	1.87917	-1.45492	0.39786	-3.65687	0.00025531	0.0334798
SLC44A4	3.2562	-1.45797	0.409706	-3.55856	0.000372889	0.039307
RTN4R	7.85314	-1.46135	0.337291	-4.3326	1.47359e-05	0.00778154
MYO16	5.33268	-1.46642	0.420258	-3.48933	0.000484231	0.0451851
MYBPH	2.90892	-1.47179	0.427339	-3.44408	0.000573002	0.0489028
VPS26AP1	3.47584	-1.47802	0.397634	-3.71703	0.00020158	0.0299378
KIF7	5.0497	-1.49541	0.351756	-4.25126	2.1257e-05	0.00931897
PCAT18	3.2793	-1.50221	0.408496	-3.67742	0.000235602	0.0326416
TMEM171	2.86498	-1.50857	0.331598	-4.54938	5.38034e-06	0.00390663
SLC9A9-AS2	5.12025	-1.5122	0.373003	-4.05413	5.03202e-05	0.0155892
TRBV11-1	6.34571	-1.51482	0.340858	-4.44413	8.82488e-06	0.00539595
NKD2	1.60579	-1.51544	0.437986	-3.46001	0.000540164	0.0478779
HGFAC	1.85307	-1.52193	0.420724	-3.6174	0.000297572	0.0351855
KRT77	2.16186	-1.52596	0.443798	-3.4384	0.000585156	0.0489069
JAG2	7.36964	-1.53145	0.310603	-4.93055	8.19966e-07	0.0011735
DNAJB1	1623.48	-1.53273	0.429168	-3.5714	0.000355074	0.0379487
RIMKLA	3.46146	-1.5347	0.38688	-3.96687	7.28238e-05	0.0181942
MFSD6L	17.1174	-1.54162	0.408942	-3.76978	0.00016339	0.0279145
TMEM132A	2.34932	-1.54707	0.391826	-3.94837	7.86861e-05	0.018946
WNK2	3.66824	-1.5651	0.395295	-3.95934	7.51583e-05	0.0185777
HS3ST3A1	4.12109	-1.56713	0.369865	-4.23702	2.26503e-05	0.00956873
SLCO4A1-AS1	1.68651	-1.57055	0.437575	-3.58922	0.000331669	0.0372785
ASPRV1	118.734	-1.57622	0.416169	-3.78745	0.000152203	0.0272033
RADIL	2.54479	-1.58495	0.451583	-3.50978	0.000448486	0.043419
CYP7B1	6.1272	-1.58588	0.397226	-3.99238	6.54136e-05	0.0170774
IL34	2.84534	-1.59556	0.442144	-3.60869	0.000307746	0.0359321
SH3RF2	5.73597	-1.6022	0.424111	-3.77777	0.000158238	0.0273814
CACNA1H	14.5818	-1.60331	0.384286	-4.17219	3.01688e-05	0.0111265
PCDHA10	2.04563	-1.61695	0.469217	-3.44605	0.000568841	0.0487713
OTX1	6.57063	-1.61933	0.43541	-3.71909	0.000199945	0.0299378
GAL3ST4	13.6698	-1.6296	0.425736	-3.82772	0.000129335	0.025457
CYP2E1	6.34418	-1.64085	0.425446	-3.85678	0.000114889	0.0234163
DBH-AS1	8.17705	-1.65185	0.470103	-3.51381	0.000441722	0.0429432
TRBV7-7	4.07323	-1.66261	0.317436	-5.23763	1.62654e-07	0.000404684
PRR18	2.2314	-1.66267	0.480175	-3.46264	0.000534911	0.0478025
TBX1	2.21866	-1.66934	0.430203	-3.88034	0.000104311	0.0219436
LINC02574	3.12537	-1.67192	0.475525	-3.51596	0.000438171	0.0427769
SALL3	2.02414	-1.69238	0.487224	-3.47353	0.000513665	0.0468039
CPB2	2.08501	-1.72054	0.470984	-3.65307	0.000259126	0.0334798
HEPH	24.4976	-1.72251	0.468312	-3.67812	0.000234959	0.0326416
PLEKHG5	9.50813	-1.72376	0.353227	-4.88004	1.06062e-06	0.0011735
SLC7A8	11.9041	-1.73325	0.474717	-3.65111	0.000261105	0.0334798
SOX17	1.80486	-1.7622	0.470203	-3.74774	0.000178437	0.029197
RASIP1	2.30388	-1.76841	0.391302	-4.51929	6.20482e-06	0.00403538
PRDM16	2.33228	-1.76994	0.439164	-4.03024	5.57205e-05	0.0159835
PRLHR	2.14175	-1.77204	0.486343	-3.64361	0.000268844	0.0335839
DDX11L8	2.42934	-1.77961	0.414294	-4.29553	1.74274e-05	0.00833183
DZIP1	4.34745	-1.78602	0.457966	-3.8999	9.62309e-05	0.0210936
EYS	42.2397	-1.7865	0.408431	-4.37405	1.21963e-05	0.00708454
SSC5D	2.58486	-1.79407	0.405116	-4.42853	9.48769e-06	0.00565247
CPNE7	5.78183	-1.81064	0.346535	-5.22498	1.7417e-07	0.000404684
CCN3	26.7314	-1.83324	0.504013	-3.63728	0.000275528	0.0341741
MUC5AC	2.11601	-1.83632	0.511728	-3.58847	0.000332621	0.0372785
MYT1L	7.57665	-1.84984	0.511369	-3.61742	0.000297551	0.0351855
CACNG8	8.18323	-1.8573	0.504249	-3.6833	0.000230234	0.0326416
BTBD17	1.72185	-1.85921	0.45213	-4.11212	3.92042e-05	0.013013
C1orf167	5.26477	-1.8746	0.439006	-4.2701	1.95389e-05	0.00873052
ZNF365	15.3678	-1.87739	0.511766	-3.66845	0.000244025	0.0326589
HSPE1-MOB4	2.33804	-1.88515	0.50556	-3.72884	0.000192363	0.0299378
CASKIN1	2.02022	-1.88633	0.484603	-3.89252	9.92073e-05	0.0215428
TBC1D3P5	2.06028	-1.88739	0.471237	-4.00519	6.19685e-05	0.0167423
KCNQ2	2.61592	-1.89268	0.457504	-4.13697	3.51916e-05	0.0120246
CA12	21.8578	-1.90206	0.507955	-3.74455	0.000180715	0.029363
BAG3	67.6535	-1.90547	0.400349	-4.75954	1.94035e-06	0.001734
HAS1	2.96062	-1.90848	0.531964	-3.58761	0.000333718	0.0372785
TTLL10	2.6305	-1.91283	0.445917	-4.28967	1.78942e-05	0.00833183
DUX4L26	3.30401	-1.92127	0.518533	-3.70519	0.000211229	0.0310627
NPM1P14	1.95519	-1.92185	0.492349	-3.90342	9.48421e-05	0.0209872
ZSCAN10	1.96394	-1.93391	0.458199	-4.22067	2.43575e-05	0.0100446
RUFY4	17.7418	-1.94178	0.429734	-4.51857	6.22591e-06	0.00403538
DUX4L18	1.83333	-1.9599	0.490561	-3.99523	6.46319e-05	0.017065
GPRC5C	15.881	-1.96383	0.497535	-3.94713	7.90945e-05	0.018946
CASP12	4.02724	-2.0262	0.422987	-4.79022	1.66601e-06	0.00154839
PRDM16-DT	2.05451	-2.04538	0.484911	-4.21806	2.46413e-05	0.0100446
MYO16-AS1	5.61724	-2.07917	0.535989	-3.87913	0.000104831	0.0219436
TEX26	1.81184	-2.08816	0.491945	-4.24471	2.1888e-05	0.00941792
APOC3	1.83157	-2.10765	0.492697	-4.27778	1.88767e-05	0.00860002
DUX4L19	3.19942	-2.11923	0.528193	-4.01223	6.0149e-05	0.0167423
EVPL	9.11873	-2.12584	0.438829	-4.84434	1.27034e-06	0.00134165
APC2	4.18602	-2.13664	0.437744	-4.88102	1.05539e-06	0.0011735
TNN	3.01637	-2.1849	0.526691	-4.14835	3.34877e-05	0.0118715
KCTD14	9.49989	-2.18798	0.484316	-4.51767	6.25237e-06	0.00403538
CD300LD-AS1	3.01654	-2.19876	0.525148	-4.18693	2.82756e-05	0.0109497
RPLP0P3	6.20103	-2.25711	0.578221	-3.90355	9.47929e-05	0.0209872
MEDAG	5.68726	-2.25939	0.498134	-4.53571	5.7411e-06	0.00403538
HSPB1	89.065	-2.31087	0.610093	-3.78773	0.000152029	0.0272033
SHANK1	3.33102	-2.33511	0.457183	-5.10759	3.26289e-07	0.000631777
RNU6-2	53.0674	-2.34113	0.579636	-4.03897	5.36871e-05	0.0159835
PNLDC1	38.2739	-2.43664	0.479001	-5.08693	3.63913e-07	0.000650424
GPR142	3.11031	-2.45886	0.511766	-4.80466	1.55015e-06	0.00153567
DHDH	4.93594	-2.54832	0.483315	-5.27259	1.3451e-07	0.000390666
LINC02880	8.5438	-2.80252	0.573972	-4.88269	1.04651e-06	0.0011735
KRT79	4.07921	-2.94704	0.45731	-6.44429	1.16141e-10	1.34927e-06
TMED11P	5.0796	-3.00077	0.528238	-5.68072	1.3413e-08	6.23302e-05
ADARB2	21.9501	-3.1086	0.655034	-4.7457	2.07786e-06	0.00178811
OTOF	87.7804	-3.44267	0.899327	-3.82806	0.00012916	0.025457
ALB	9.45136	-3.58902	0.524934	-6.8371	8.08129e-12	1.87769e-07
