## Supplementary material for "A 5-transcript signature for discriminating viral and bacterial etiology in pediatric pneumonia": Table S5

### Sheet: Table S5
Table S5. Regression coefficients for the 5-transcript signature for differentiating viral from bacterial pneumonia.
Gene symbol	FAM20A	BAG3	MXRA7	TDRD9	KLF14	(Intercept)
Coefficient	0.05964	-125018	218318	157463	-0.53523	-1631345
