## Supplementary material for "A 5-transcript signature for discriminating viral and bacterial etiology in pediatric pneumonia": Table S6

### Sheet: Table S6
Table S6. Area under de curve (AUC) with confidence intervals (CI), sensitivity and specificity values for the 5-transcripts signature in train and validation cohorts.
Comparison	Dataset	n	AUC (95%CI)	Sensitivity	Specificity
DV vs. DB	Train	49	0.950 (0.888–1.000)	0.800	1000
DV+PV vs. DB+PB	Test (Initial -Validation)	110	0.872 (0.773–0.971)	0.765	0.833
PB vs.PV	Test	61	0.690 (0.404-0.974)	1000	0.552
DB vs.DV (IFI44L/FAM89A)	Train	49	0.861 (0.758-0.9643)	1.00	0.725
PB vs. PV (IFI44L/FAM89A)	Test	61	0.443 (0-0.888)	0.667	0.603
DB vs.DV (re-model IFI44L/FAM89A)	Train	49	0.875 (0.772-0.977)	1.00	0.700
