## Supplementary material for "A 5-transcript signature for discriminating viral and bacterial etiology in pediatric pneumonia": Table S7

### Sheet: Table S7
Table S7. Data availability details. C: Healthy Control; DB: Definitive bacterial; DV: Definitive Viral; PB: Probable Bacterial; PV: Probable Viral; U: Unknown. GEO: Gene Expression Omnibus.
GEO (GSE261482)	ArrayExpress(E-MTAB-11671)	ArrayExpress (E-MTAB-12793)	ArrayExpress (E-MTAB-14564)	Reference	Condition	Phenotype
Sample 1	-	-	-	Present study	Pneumonia	PB
Sample 2	-	-	-	Present study	Pneumonia	PB
Sample 3	-	-	-	Present study	Pneumonia	PB
Sample 4	-	-	-	Present study	Pneumonia	U
Sample 5	-	-	-	Present study	Pneumonia	U
Sample 6	-	-	-	Present study	Pneumonia	U
Sample 7	-	-	-	Present study	Pneumonia	U
Sample 8	-	-	-	Present study	Pneumonia	U
Sample 9	-	-	-	Present study	Pneumonia	U
Sample 10	-	-	-	Present study	Pneumonia	U
Sample 11	-	-	-	Present study	Pneumonia	U
Sample 12	-	-	-	Present study	Pneumonia	U
Sample 13	-	-	-	Present study	Pneumonia	DB
Sample 14	-	-	-	Present study	Pneumonia	PB
Sample 15	-	-	-	Present study	Pneumonia	PB
Sample 16	-	-	-	Present study	Pneumonia	PB
Sample 17	-	-	-	Present study	Pneumonia	U
Sample 18	-	-	-	Present study	Pneumonia	U
Sample 19	-	-	-	Present study	Pneumonia	U
-	Sample 309	-	-	Habgood-Coote, D., Wilson, C., Shimizu, C., Barendregt, A.M., Philipsen, R., Galassini, R., Calle, I.R., Workman, L., Agyeman, P.K., and Ferwerda, G. (2023). Diagnosis of childhood febrile illness using a multi-class blood RNA molecular signature. Med 4, 635-654. e635.	Pneumonia	DV
Sample 20	-	-	-	Present study	Pneumonia	U
Sample 21	-	-	-	Present study	Pneumonia	U
Sample 22	-	-	-	Present study	Pneumonia	U
Sample 23	-	-	-	Present study	Pneumonia	U
Sample 24	-	-	-	Present study	Pneumonia	PB
Sample 25	-	-	-	Present study	Pneumonia	PB
Sample 26	-	-	-	Present study	Pneumonia	PB
Sample 27	-	-	-	Present study	Pneumonia	PB
Sample 28	-	-	-	Present study	Pneumonia	PB
Sample 29	-	-	-	Present study	Pneumonia	U
Sample 30	-	-	-	Present study	Pneumonia	PB
Sample 31	-	-	-	Present study	Pneumonia	PB
Sample 32	-	-	-	Present study	Pneumonia	PB
Sample 33	-	-	-	Present study	Pneumonia	PB
Sample 34	-	-	-	Present study	Pneumonia	PV
Sample 35	-	-	-	Present study	Pneumonia	PB
Sample 36	-	-	-	Present study	Pneumonia	PB
Sample 37	-	-	-	Present study	Pneumonia	PB
Sample 38	-	-	-	Present study	Pneumonia	PB
-	Sample 38	-	-	Habgood-Coote, D., Wilson, C., Shimizu, C., Barendregt, A.M., Philipsen, R., Galassini, R., Calle, I.R., Workman, L., Agyeman, P.K., and Ferwerda, G. (2023). Diagnosis of childhood febrile illness using a multi-class blood RNA molecular signature. Med 4, 635-654. e635.	Pneumonia	DB
Sample 39	-	-	-	Present study	Pneumonia	PB
Sample 40	-	-	-	Present study	Pneumonia	DV
Sample 41	-	-	-	Present study	Pneumonia	PB
Sample 42	-	-	-	Present study	Pneumonia	U
Sample 43	-	-	-	Present study	Pneumonia	PV
-	Sample 291	-	-	Habgood-Coote, D., Wilson, C., Shimizu, C., Barendregt, A.M., Philipsen, R., Galassini, R., Calle, I.R., Workman, L., Agyeman, P.K., and Ferwerda, G. (2023). Diagnosis of childhood febrile illness using a multi-class blood RNA molecular signature. Med 4, 635-654. e635.	Pneumonia	DB
Sample 44	-	-	-	Present study	Pneumonia	PB
Sample 45	-	-	-	Present study	Pneumonia	U
Sample 46	-	-	-	Present study	Pneumonia	PB
Sample 47	-	-	-	Present study	Pneumonia	PV
Sample 48	-	-	-	Present study	Pneumonia	PB
Sample 49	-	-	-	Present study	Pneumonia	DB
Sample 50	-	-	-	Present study	Pneumonia	U
Sample 51	-	-	-	Present study	Pneumonia	PB
Sample 52	-	-	-	Present study	Pneumonia	PB
Sample 53	-	-	-	Present study	Pneumonia	PB
Sample 54	-	-	-	Present study	Pneumonia	PB
Sample 55	-	-	-	Present study	Pneumonia	PB
Sample 56	-	-	-	Present study	Pneumonia	U
Sample 57	-	-	-	Present study	Pneumonia	DB
Sample 58	-	-	-	Present study	Pneumonia	U
-	Sample 41	-	-	Habgood-Coote, D., Wilson, C., Shimizu, C., Barendregt, A.M., Philipsen, R., Galassini, R., Calle, I.R., Workman, L., Agyeman, P.K., and Ferwerda, G. (2023). Diagnosis of childhood febrile illness using a multi-class blood RNA molecular signature. Med 4, 635-654. e635.	Pneumonia	DB
-	Sample 297	-	-	Habgood-Coote, D., Wilson, C., Shimizu, C., Barendregt, A.M., Philipsen, R., Galassini, R., Calle, I.R., Workman, L., Agyeman, P.K., and Ferwerda, G. (2023). Diagnosis of childhood febrile illness using a multi-class blood RNA molecular signature. Med 4, 635-654. e635.	Pneumonia	DB
Sample 59	-	-	-	Present study	Pneumonia	PB
Sample 60	-	-	-	Present study	Pneumonia	PB
-	Sample 299	-	-	Habgood-Coote, D., Wilson, C., Shimizu, C., Barendregt, A.M., Philipsen, R., Galassini, R., Calle, I.R., Workman, L., Agyeman, P.K., and Ferwerda, G. (2023). Diagnosis of childhood febrile illness using a multi-class blood RNA molecular signature. Med 4, 635-654. e635.	Pneumonia	DB
Sample 61	-	-	-	Present study	Pneumonia	PB
Sample 62	-	-	-	Present study	Pneumonia	U
Sample 63	-	-	-	Present study	Pneumonia	U
Sample 64	-	-	-	Present study	Pneumonia	U
Sample 65	-	-	-	Present study	Pneumonia	PB
Sample 66	-	-	-	Present study	Pneumonia	U
Sample 67	-	-	-	Present study	Pneumonia	DB
-	Sample 301	-	-	Habgood-Coote, D., Wilson, C., Shimizu, C., Barendregt, A.M., Philipsen, R., Galassini, R., Calle, I.R., Workman, L., Agyeman, P.K., and Ferwerda, G. (2023). Diagnosis of childhood febrile illness using a multi-class blood RNA molecular signature. Med 4, 635-654. e635.	Pneumonia	DB
Sample 68	-	-	-	Present study	Pneumonia	U
-	Sample 21	-	-	Habgood-Coote, D., Wilson, C., Shimizu, C., Barendregt, A.M., Philipsen, R., Galassini, R., Calle, I.R., Workman, L., Agyeman, P.K., and Ferwerda, G. (2023). Diagnosis of childhood febrile illness using a multi-class blood RNA molecular signature. Med 4, 635-654. e635.	Pneumonia	DB
Sample 69	-	-	-	Present study	Pneumonia	U
Sample 70	-	-	-	Present study	Pneumonia	U
Sample 71	-	-	-	Present study	Pneumonia	U
Sample 72	-	-	-	Present study	Pneumonia	U
Sample 73	-	-	-	Present study	Pneumonia	PB
Sample 74	-	-	-	Present study	Pneumonia	U
Sample 75	-	-	-	Present study	Pneumonia	PB
Sample 76	-	-	-	Present study	Pneumonia	PB
Sample 77	-	-	-	Present study	Pneumonia	PB
Sample 78	-	-	-	Present study	Pneumonia	U
Sample 79	-	-	-	Present study	Pneumonia	U
Sample 80	-	-	-	Present study	Pneumonia	PB
Sample 81	-	-	-	Present study	Pneumonia	PB
Sample 82	-	-	-	Present study	Pneumonia	PB
-	Sample 302	-	-	Habgood-Coote, D., Wilson, C., Shimizu, C., Barendregt, A.M., Philipsen, R., Galassini, R., Calle, I.R., Workman, L., Agyeman, P.K., and Ferwerda, G. (2023). Diagnosis of childhood febrile illness using a multi-class blood RNA molecular signature. Med 4, 635-654. e635.	Pneumonia	DB
Sample 83	-	-	-	Present study	Pneumonia	U
Sample 84	-	-	-	Present study	Pneumonia	PB
Sample 85	-	-	-	Present study	Pneumonia	PB
-	Sample 303	-	-	Habgood-Coote, D., Wilson, C., Shimizu, C., Barendregt, A.M., Philipsen, R., Galassini, R., Calle, I.R., Workman, L., Agyeman, P.K., and Ferwerda, G. (2023). Diagnosis of childhood febrile illness using a multi-class blood RNA molecular signature. Med 4, 635-654. e635.	Pneumonia	DB
-	Sample 305	-	-	Habgood-Coote, D., Wilson, C., Shimizu, C., Barendregt, A.M., Philipsen, R., Galassini, R., Calle, I.R., Workman, L., Agyeman, P.K., and Ferwerda, G. (2023). Diagnosis of childhood febrile illness using a multi-class blood RNA molecular signature. Med 4, 635-654. e635.	Pneumonia	DB
-	Sample 306	-	-	Habgood-Coote, D., Wilson, C., Shimizu, C., Barendregt, A. M., Philipsen, R., Galassini, R., ... & Kaforou, M. (2023). Diagnosis of childhood febrile illness using a multi-class blood RNA molecular signature. Med, 4(9), 635-656	Pneumonia	DB
-	Sample 393	-	-	Habgood-Coote, D., Wilson, C., Shimizu, C., Barendregt, A.M., Philipsen, R., Galassini, R., Calle, I.R., Workman, L., Agyeman, P.K., and Ferwerda, G. (2023). Diagnosis of childhood febrile illness using a multi-class blood RNA molecular signature. Med 4, 635-654. e635.	Pneumonia	DB
-	Sample 47	-	-	Habgood-Coote, D., Wilson, C., Shimizu, C., Barendregt, A. M., Philipsen, R., Galassini, R., ... & Kaforou, M. (2023). Diagnosis of childhood febrile illness using a multi-class blood RNA molecular signature. Med, 4(9), 635-658	Pneumonia	DV
-	Sample 343	-	-	Habgood-Coote, D., Wilson, C., Shimizu, C., Barendregt, A.M., Philipsen, R., Galassini, R., Calle, I.R., Workman, L., Agyeman, P.K., and Ferwerda, G. (2023). Diagnosis of childhood febrile illness using a multi-class blood RNA molecular signature. Med 4, 635-654. e635.	Pneumonia	DV
Sample 86	-	-	-	Present study	Pneumonia	DV
Sample 87	-	-	-	Present study	Control	C
Sample 88	-	-	-	Present study	Control	C
Sample 89	-	-	-	Present study	Control	C
Sample 90	-	-	-	Present study	Control	C
Sample 91	-	-	-	Present study	Control	C
Sample 92	-	-	-	Present study	Control	C
Sample 93	-	-	-	Present study	Control	C
Sample 94	-	-	-	Present study	Control	C
Sample 95	-	-	-	Present study	Control	C
Sample 96	-	-	-	Present study	Control	C
Sample 97	-	-	-	Present study	Control	C
Sample 98	-	-	-	Present study	Control	C
Sample 99	-	-	-	Present study	Control	C
Sample 100	-	-	-	Present study	Control	C
Sample 101	-	-	-	Present study	Control	C
Sample 102	-	-	-	Present study	Control	C
Sample 103	-	-	-	Present study	Control	C
Sample 104	-	-	-	Present study	Control	C
Sample 105	-	-	-	Present study	Control	C
Sample 106	-	-	-	Present study	Control	C
Sample 107	-	-	-	Present study	Control	C
Sample 108	-	-	-	Present study	Control	C
Sample 109	-	-	-	Present study	Control	C
Sample 110	-	-	-	Present study	Control	C
Sample 111	-	-	-	Present study	Control	C
Sample 112	-	-	-	Present study	Control	C
Sample 113	-	-	-	Present study	Pneumonia	PB
Sample 114	-	-	-	Present study	Pneumonia	PB
Sample 115	-	-	-	Present study	Pneumonia	U
Sample 116	-	-	-	Present study	Pneumonia	DB
Sample 117	-	-	-	Present study	Pneumonia	DB
Sample 118	-	-	-	Present study	Pneumonia	DB
Sample 119	-	-	-	Present study	Pneumonia	PB
Sample 120	-	-	-	Present study	Pneumonia	PB
Sample 121	-	-	-	Present study	Pneumonia	PB
Sample 122	-	-	-	Present study	Pneumonia	PB
Sample 123	-	-	-	Present study	Pneumonia	PB
Sample 124	-	-	-	Present study	Pneumonia	DB
Sample 125	-	-	-	Present study	Pneumonia	DV
Sample 126	-	-	-	Present study	Pneumonia	PB
Sample 127	-	-	-	Present study	Pneumonia	PB
Sample 128	-	-	-	Present study	Pneumonia	DB
Sample 129	-	-	-	Present study	Pneumonia	PB
Sample 130	-	-	-	Present study	Pneumonia	DB
Sample 131	-	-	-	Present study	Pneumonia	PB
Sample 132	-	-	-	Present study	Pneumonia	DB
Sample 133	-	-	-	Present study	Pneumonia	DB
Sample 134	-	-	-	Present study	Pneumonia	U
Sample 135	-	-	-	Present study	Pneumonia	DB
Sample 136	-	-	-	Present study	Pneumonia	PB
Sample 137	-	-	-	Present study	Pneumonia	DB
Sample 138	-	-	-	Present study	Pneumonia	DB
Sample 139	-	-	-	Present study	Pneumonia	DB
Sample 140	-	-	-	Present study	Pneumonia	U
Sample 141	-	-	-	Present study	Pneumonia	U
Sample 142	-	-	-	Present study	Pneumonia	PB
Sample 143	-	-	-	Present study	Pneumonia	DB
Sample 144	-	-	-	Present study	Pneumonia	DB
Sample 145	-	-	-	Present study	Pneumonia	DB
Sample 146	-	-	-	Present study	Pneumonia	DB
Sample 147	-	-	-	Present study	Pneumonia	DB
Sample 148	-	-	-	Present study	Pneumonia	DB
Sample 149	-	-	-	Present study	Pneumonia	PB
Sample 150	-	-	-	Present study	Pneumonia	DB
Sample 151	-	-	-	Present study	Pneumonia	DB
Sample 152	-	-	-	Present study	Pneumonia	U
Sample 153	-	-	-	Present study	Pneumonia	U
Sample 154	-	-	-	Present study	Pneumonia	U
Sample 155	-	-	-	Present study	Pneumonia	DB
Sample 156	-	-	-	Present study	Pneumonia	PB
Sample 157	-	-	-	Present study	Pneumonia	U
Sample 158	-	-	-	Present study	Pneumonia	PB
Sample 159	-	-	-	Present study	Pneumonia	U
Sample 160	-	-	-	Present study	Pneumonia	DB
Sample 161	-	-	-	Present study	Pneumonia	DB
Sample 162	-	-	-	Present study	Pneumonia	DB
Sample 163	-	-	-	Present study	Pneumonia	DV
Sample 164	-	-	-	Present study	Pneumonia	DV
Sample 165	-	-	-	Present study	Pneumonia	DV
Sample 166	-	-	-	Present study	Control	C
Sample 167	-	-	-	Present study	Control	C
Sample 168	-	-	-	Present study	Control	C
Sample 169	-	-	-	Present study	Control	C
Sample 170	-	-	-	Present study	Control	C
Sample 171	-	-	-	Present study	Control	C
Sample 172	-	-	-	Present study	Control	C
Sample 173	-	-	-	Present study	Control	C
Sample 174	-	-	-	Present study	Control	C
Sample 175	-	-	-	Present study	Control	C
Sample 176	-	-	-	Present study	Control	C
Sample 177	-	-	-	Present study	Control	C
-	-	-	Sample 1	Present study	Pneumonia (Validation)	DB
-	-	-	Sample 2	Present study	Pneumonia (Validation)	DB
-	-	-	Sample 3	Present study	Pneumonia (Validation)	DB
-	-	-	Sample 4	Present study	Pneumonia (Validation)	DB
-	-	-	Sample 5	Present study	Pneumonia (Validation)	DB
-	-	-	Sample 6	Present study	Pneumonia (Validation)	DB
-	-	-	Sample 7	Present study	Pneumonia (Validation)	DB
-	-	Sample 599	-	ackson HR, Miglietta L, Habgood-Coote D, D’Souza G, Shah P, Nichols S, et al. Diagnosis of multisystem inflammatory syndrome in children by a whole-blood transcriptional signature. Journal of the Pediatric Infectious Diseases Society. 2023;12(6):322-31.	Pneumonia (Validation)	DB
-	-	-	Sample 8	Present study	Pneumonia (Validation)	DB
-	-	-	Sample 9	Present study	Pneumonia (Validation)	DB
-	-	-	Sample 10	Present study	Pneumonia (Validation)	DB
-	-	Sample 514	-	ackson HR, Miglietta L, Habgood-Coote D, D’Souza G, Shah P, Nichols S, et al. Diagnosis of multisystem inflammatory syndrome in children by a whole-blood transcriptional signature. Journal of the Pediatric Infectious Diseases Society. 2023;12(6):322-31.	Pneumonia (Validation)	DB
-	-	-	Sample 11	Present study	Pneumonia (Validation)	DB
-	-	Sample 504	-	ackson HR, Miglietta L, Habgood-Coote D, D’Souza G, Shah P, Nichols S, et al. Diagnosis of multisystem inflammatory syndrome in children by a whole-blood transcriptional signature. Journal of the Pediatric Infectious Diseases Society. 2023;12(6):322-31.	Pneumonia (Validation)	DV
-	-	-	Sample 12	Present study	Pneumonia (Validation)	DB
-	-	-	Sample 13	Present study	Pneumonia (Validation)	DB
-	-	-	Sample 14	Present study	Pneumonia (Validation)	DB
-	-	-	Sample 15	Present study	Pneumonia (Validation)	DB
-	-	-	Sample 16	Present study	Pneumonia (Validation)	DB
-	-	-	Sample 17	Present study	Pneumonia (Validation)	DB
-	-	Sample 591	-	ackson HR, Miglietta L, Habgood-Coote D, D’Souza G, Shah P, Nichols S, et al. Diagnosis of multisystem inflammatory syndrome in children by a whole-blood transcriptional signature. Journal of the Pediatric Infectious Diseases Society. 2023;12(6):322-31.	Pneumonia (Validation)	DB
-	-	Sample 558	-	ackson HR, Miglietta L, Habgood-Coote D, D’Souza G, Shah P, Nichols S, et al. Diagnosis of multisystem inflammatory syndrome in children by a whole-blood transcriptional signature. Journal of the Pediatric Infectious Diseases Society. 2023;12(6):322-31.	Pneumonia (Validation)	DB
-	-	-	Sample 18	Present study	Pneumonia (Validation)	DV
-	-	-	Sample 19	Present study	Pneumonia (Validation)	DV
-	-	-	Sample 20	Present study	Pneumonia (Validation)	DV
-	-	Sample 570	-	ackson HR, Miglietta L, Habgood-Coote D, D’Souza G, Shah P, Nichols S, et al. Diagnosis of multisystem inflammatory syndrome in children by a whole-blood transcriptional signature. Journal of the Pediatric Infectious Diseases Society. 2023;12(6):322-31.	Pneumonia (Validation)	DB
-	-	-	Sample 21	Present study	Pneumonia (Validation)	DV
-	-	-	Sample 22	Present study	Pneumonia (Validation)	DV
-	-	-	Sample 23	Present study	Pneumonia (Validation)	DV
-	-	-	Sample 24	Present study	Pneumonia (Validation)	DV
-	-	-	Sample 25	Present study	Pneumonia (Validation)	DV
-	-	-	Sample 26	Present study	Pneumonia (Validation)	DV
